# An atlas of causal and mechanistic drivers of interpatient heterogeneity in glioma

**DOI:** 10.1101/2024.04.05.24305380

**Authors:** Serdar Turkarslan, Yu He, Parvinder Hothi, Carl Murie, Abran Nicolas, Kavya Kannan, James H Park, Min Pan, Alaa Awawda, Zachariah D Cole, Mark A Shapiro, Timothy J Stuhlmiller, Hwahyung Lee, Anoop P Patel, Charles Cobbs, Nitin S Baliga

**Author notes:** Corresponding author: Nitin S Baliga.

## Abstract

Grade IV glioma, formerly known as glioblastoma multiforme (GBM) is the most aggressive and lethal type of brain tumor, and its treatment remains challenging in part due to extensive interpatient heterogeneity in disease driving mechanisms and lack of prognostic and predictive biomarkers. Using mechanistic inference of node-edge relationship (MINER), we have analyzed multiomics profiles from 516 patients and constructed an atlas of causal and mechanistic drivers of interpatient heterogeneity in GBM (gbmMINER). The atlas has delineated how 30 driver mutations act in a combinatorial scheme to causally influence a network of regulators (306 transcription factors and 73 miRNAs) of 179 transcriptional “programs”, influencing disease progression in patients across 23 disease states. Through extensive testing on independent patient cohorts, we share evidence that a machine learning model trained on activity profiles of programs within gbmMINER significantly augments risk stratification, identifying patients who are super-responders to standard of care and those that would benefit from 2^nd^ line treatments. In addition to providing mechanistic hypotheses regarding disease prognosis, the activity of programs containing targets of 2^nd^ line treatments accurately predicted efficacy of 28 drugs in killing glioma stem-like cells from 43 patients. Our findings demonstrate that interpatient heterogeneity manifests from differential activities of transcriptional programs, providing actionable strategies for mechanistically characterizing GBM from a systems perspective and developing better prognostic and predictive biomarkers for personalized medicine.
