## Supplementary Table 3 for "An atlas of causal and mechanistic drivers of interpatient heterogeneity in glioma"

### Sheet: risk-associated programs
Suplementary Table 3. Validation for the GBM association of 306 TFs
#risk-associated programs. Cox HR, p-value, enriched functions, and relevant genes for the functions are shown.
program	HR	pval_HR	enriched_function	genes
172	3.87191	0.000107988	TNF-alpha Signaling via NF-kB	PFKFB3;TIPARP;GADD45A;TRAF1;SQSTM1;F3;CD44
172	3.87191	0.000107988	Hypoxia	CA12;GYS1;PFKFB3;TIPARP;GPC1;F3
172	3.87191	0.000107988	Epithelial Mesenchymal Transition	GADD45A;GPC1;EMP3;VIM;PDLIM4;CD44
172	3.87191	0.000107988	Apoptosis	TGFB2;GADD45A;HGF;SQSTM1;CD44
172	3.87191	0.000107988	Estrogen Response Early	CA12;TIPARP;AMFR;HSPB8;CD44
32	3.82929	0.000128512	Epithelial Mesenchymal Transition	GADD45B;HTRA1;EMP3;VIM;SCG2;RHOB
32	3.82929	0.000128512	TNF-alpha Signaling via NF-kB	CDKN1A;GADD45B;KLF9;RHOB
32	3.82929	0.000128512	Apoptosis	CDKN1A;GADD45B;RHOB
6	3.60258	0.000315078	Hypoxia	BNIP3L;SRPX;SLC2A1;STC1;ADM;NDRG1;VEGFA;KLF6;LOX;ADORA2B;GPC1;ANGPTL4;KDELR3;PAM
6	3.60258	0.000315078	Glycolysis	ADORA2B;GPC1;STC1;ANGPTL4;KDELR3;PAM;VEGFA
6	3.60258	0.000315078	Epithelial Mesenchymal Transition	LOX;GPC1;TNC;PTX3;TIMP1;VEGFA
6	3.60258	0.000315078	Angiogenesis	STC1;TIMP1;VEGFA
6	3.60258	0.000315078	TNF-alpha Signaling via NF-kB	KLF6;CEBPD;TNC;PTX3;VEGFA
11	3.42958	0.00060451	TNF-alpha Signaling via NF-kB	CCL20;BCL3;CCL2;SOD2;LITAF;SAT1;BIRC3
11	3.42958	0.00060451	Coagulation	C1S;CFI;LAMP2;ANG;PRSS23
11	3.42958	0.00060451	Apoptosis	DPYD;SOD2;SAT1;BIRC3
11	3.42958	0.00060451	Interferon Gamma Response	C1S;STAT3;CCL2;SOD2
11	3.42958	0.00060451	Complement	C1S;LAMP2;ANG;CP
43	3.36353	0.000769516	Epithelial Mesenchymal Transition	POSTN;OXTR;CADM1;GADD45B;GADD45A;PLOD3;EMP3;NT5E;EFEMP2;GPC1;PTX3;VIM;SCG2
43	3.36353	0.000769516	TNF-alpha Signaling via NF-kB	RCAN1;GADD45B;GADD45A;KLF9;PTX3;IRS2;FJX1;F3
43	3.36353	0.000769516	Hypoxia	CA12;SRPX;CSRP2;GPC1;IRS2;F3
43	3.36353	0.000769516	KRAS Signaling Up	CA2;EMP1;CROT;TRIB2;DUSP6;ETV5
43	3.36353	0.000769516	IL-2/STAT5 Signaling	NT5E;GADD45B;CA2;SPRY4;EMP1
3	3.29449	0.000985993	Apoptosis	CDKN1A;RETSAT;CAV1;PPT1;SOD2;RHOB
3	3.29449	0.000985993	Epithelial Mesenchymal Transition	ACTA2;TGFB1;WIPF1;CALD1;FSTL1;RHOB
3	3.29449	0.000985993	TNF-alpha Signaling via NF-kB	PTGER4;STAT5A;CDKN1A;SOD2;RHOB
3	3.29449	0.000985993	Hypoxia	CDKN1A;CAV1;GAA;CP;MT1E
3	3.29449	0.000985993	Interferon Gamma Response	PTPN1;CIITA;CDKN1A;RIPK1;SOD2
13	3.28703	0.00101249	TNF-alpha Signaling via NF-kB	SOCS3;ZFP36;TNIP1;CSF1;PLAU;LIF;JUNB;NFKB1;FOSL2
13	3.28703	0.00101249	Interferon Gamma Response	SOCS3;CIITA;APOL6;STAT3;TRIM14;SERPING1;NFKB1
13	3.28703	0.00101249	Coagulation	BMP1;PLAU;CFI;SERPING1
20	3.26965	0.00107681	Epithelial Mesenchymal Transition	ACTA2;JUN;OXTR;EFEMP2;GADD45A;CALD1;GPC1;TNC;PLOD3;PTX3;RHOB
20	3.26965	0.00107681	TNF-alpha Signaling via NF-kB	ABCA1;RCAN1;JUN;CDKN1A;GADD45A;TNC;PTX3;FJX1;F3;RHOB
20	3.26965	0.00107681	Hypoxia	CA12;SRPX;JUN;CDKN1A;CSRP2;GPC1;ADM;F3
20	3.26965	0.00107681	Inflammatory Response	ABCA1;HRH1;CDKN1A;PDPN;ADM;SRI;F3
20	3.26965	0.00107681	Xenobiotic Metabolism	ABCC3;NPC1;CA2;SMOX;CROT;TNFRSF1A
22	3.23094	0.00123385	Apoptosis	TGFB2;CDKN1A;RETSAT;CD44;RHOB
22	3.23094	0.00123385	TNF-alpha Signaling via NF-kB	CDKN1A;PFKFB3;TIPARP;CD44;RHOB
22	3.23094	0.00123385	Hypoxia	GYS1;CDKN1A;PFKFB3;TIPARP;HK2
22	3.23094	0.00123385	Estrogen Response Early	TIPARP;AMFR;HSPB8;CD44
22	3.23094	0.00123385	Estrogen Response Late	ACOX2;AMFR;HSPB8;CD44
18	3.18406	0.00145226	Interferon Alpha Response	IFITM3;ISG20;BST2;CXCL10;PLSCR1;IRF1;TMEM140
18	3.18406	0.00145226	Interferon Gamma Response	IFITM3;ISG20;BST2;CXCL10;PLSCR1;IRF1
18	3.18406	0.00145226	Apoptosis	IFITM3;ISG20;IRF1
18	3.18406	0.00145226	IL-2/STAT5 Signaling	IFITM3;CXCL10;PLSCR1
18	3.18406	0.00145226	Inflammatory Response	BST2;CXCL10;IRF1
17	3.08536	0.00203304	Hypoxia	PPP1R15A;AKAP12;LDHA;HSPA5;GBE1;STBD1;SLC2A3
17	3.08536	0.00203304	mTORC1 Signaling	ACTR3;PPP1R15A;LDHA;HSPA5;GBE1;USO1;SLC2A3
17	3.08536	0.00203304	p53 Pathway	PPP1R15A;SLC35D1;PERP;DNTTIP2;PTPN14
12	3.07981	0.00207136	TNF-alpha Signaling via NF-kB	MAP2K3;ABCA1;FOSL1;DUSP5;SDC4;CLCF1;TRIP10;LDLR
12	3.07981	0.00207136	Protein Secretion	ABCA1;LMAN1;RPS6KA3;CLTC
12	3.07981	0.00207136	PI3K/AKT/mTOR Signaling	MAP2K3;RPS6KA3;RALB;CLTC
30	3.01837	0.00254139	TNF-alpha Signaling via NF-kB	IL1A;CXCL3;CXCL2
30	3.01837	0.00254139	IL-6/JAK/STAT3 Signaling	SOCS1;CXCL3
28	2.99043	0.00278587	Complement	SERPINE1;PLAUR;CTSC
28	2.99043	0.00278587	Epithelial Mesenchymal Transition	SERPINE1;PLAUR;ITGA5
28	2.99043	0.00278587	Inflammatory Response	SERPINE1;PLAUR;ITGA5
28	2.99043	0.00278587	Coagulation	SERPINE1;PRSS23
28	2.99043	0.00278587	TNF-alpha Signaling via NF-kB	SERPINE1;PLAUR
0	2.91193	0.00359205	Epithelial Mesenchymal Transition	ITGB1;TAGLN;LGALS1;TNFRSF12A;LUM;CALU;CD59;TGFBI;TIMP1;MYL9
0	2.91193	0.00359205	Apoptosis	CASP7;ANXA1;CASP8;TNFRSF12A;LUM;TIMP1;BCL10
0	2.91193	0.00359205	Apical Junction	ITGB1;RRAS;ARPC2;TSPAN4;TGFBI;PFN1;MYL9
0	2.91193	0.00359205	IL-6/JAK/STAT3 Signaling	IL15RA;TNFRSF12A;IL10RB;IFNGR2;IL13RA1
0	2.91193	0.00359205	Complement	CASP7;CD59;TIMP1;PFN1;CD46
85	2.87979	0.00397938	TNF-alpha Signaling via NF-kB	RCAN1;CDKN1A;GADD45A;PTX3;FJX1;F3;RHOB
85	2.87979	0.00397938	Epithelial Mesenchymal Transition	GADD45A;GPC1;HTRA1;PLOD3;PTX3;ITGAV;RHOB
85	2.87979	0.00397938	Xenobiotic Metabolism	ABCC3;ACOX2;RETSAT;PMM1;CA2;CROT;TNFRSF1A
85	2.87979	0.00397938	p53 Pathway	STEAP3;CDKN1A;RETSAT;PMM1;TCN2;GADD45A;CTSF
85	2.87979	0.00397938	Apoptosis	CDKN1A;RETSAT;GADD45A;PPT1;EMP1;RHOB
10	2.76597	0.00567529	Epithelial Mesenchymal Transition	COL3A1;PRRX1;ITGB5;FN1;FLNA;PLOD2;DKK1;PDLIM4;GEM;FBN1
10	2.76597	0.00567529	IL-2/STAT5 Signaling	MYO1C;AHNAK;COL6A1;IL2RB;PIM1;FURIN;TRAF1
10	2.76597	0.00567529	TNF-alpha Signaling via NF-kB	PANX1;TNIP1;TRAF1;SQSTM1;NFKB1;GEM
10	2.76597	0.00567529	Myogenesis	COL3A1;COL15A1;MYO1C;CTF1;ITGB5;FLII
10	2.76597	0.00567529	Apoptosis	DNAJC3;HGF;LMNA;SQSTM1
21	2.72394	0.00645074	IL-6/JAK/STAT3 Signaling	PTPN1;ITGA4;CCL7;IL1R2;IL1B;IL2RA;MAP3K8;IFNAR1
21	2.72394	0.00645074	TNF-alpha Signaling via NF-kB	CXCL6;SERPINB2;BCL2A1;IL1B;RNF19B;G0S2;MAP3K8;PTGS2;SERPINB8;FOSL2
21	2.72394	0.00645074	Inflammatory Response	IL10;CXCL6;CCL7;IL1B;AQP9;C5AR1;IFNAR1;CMKLR1
21	2.72394	0.00645074	KRAS Signaling Up	GYPC;GPNMB;IL1B;G0S2;PTGS2;CMKLR1
21	2.72394	0.00645074	Coagulation	MMP7;SERPINB2;CTSK;PDGFB;LGMN
15	2.72375	0.00645451	Interferon Gamma Response	IFITM2;TNFAIP3;SECTM1;NOD1;ICAM1
15	2.72375	0.00645451	Epithelial Mesenchymal Transition	ECM1;ANPEP;TNFAIP3;MYL9;LOXL1
15	2.72375	0.00645451	TNF-alpha Signaling via NF-kB	CEBPB;TNFAIP3;ICAM1;MCL1
15	2.72375	0.00645451	Apical Junction	CAP1;VASP;MYL9;ICAM1
38	2.70816	0.00676572	IL-2/STAT5 Signaling	ADAM19;SPRED2;ARL4A;NT5E;SPRY4;ETV4
38	2.70816	0.00676572	KRAS Signaling Up	TMEM158;SPRY2;ETV4;TRIB2;DUSP6;ETV5
177	2.65871	0.00784404	TNF-alpha Signaling via NF-kB	ABCA1;CEBPD;TNC;VEGFA
155	2.54448	0.0109441	TNF-alpha Signaling via NF-kB	MAP2K3;FOSL1;DUSP5;SDC4;TRIP10;LDLR
39	2.47721	0.0132414	TNF-alpha Signaling via NF-kB	ABCA1;CEBPD;TNC;VEGFA
165	2.46981	0.0135184	Interferon Gamma Response	RSAD2;DDX58;STAT1;OAS2;OAS3;MX1;SLAMF7;IFI35;IFIT3
165	2.46981	0.0135184	Interferon Alpha Response	SAMD9;RSAD2;LAMP3;MX1;IFI35;IFIT3
165	2.46981	0.0135184	TNF-alpha Signaling via NF-kB	DDX58;CD80;CXCL3;CXCL2
165	2.46981	0.0135184	KRAS Signaling Dn	RSAD2;CD80;MX1
165	2.46981	0.0135184	Allograft Rejection	STAT1;CD80;CRTAM
1	2.44179	0.0146145	Epithelial Mesenchymal Transition	TPM4;ITGB5;ADAM12;COL5A2;SERPINE1;PLOD2;GEM
1	2.44179	0.0146145	UV Response Dn	NRP1;ABCC1;COL5A2;GCNT1;SERPINE1;FHL2
1	2.44179	0.0146145	Hypoxia	CA12;P4HA2;TPBG;SERPINE1
1	2.44179	0.0146145	Glycolysis	G6PD;P4HA2;TPBG;PLOD2
131	2.43498	0.0148927	mTORC1 Signaling	PPP1R15A;MAP2K3;HSPA9;ACTR3;ACTR2;HSPA5;HSPA4;GBE1;SLC2A3;HSP90B1;LDHA;PRDX1;SSR1;ETF1;LDLR
131	2.43498	0.0148927	PI3K/AKT/mTOR Signaling	MAP2K3;ACTR3;RPS6KA3;ACTR2;DUSP3;RALB;CLTC;PRKAG1;HSP90B1
131	2.43498	0.0148927	TNF-alpha Signaling via NF-kB	PPP1R15A;MAP2K3;DUSP5;SDC4;TRIP10;SLC2A3;LDLR;BIRC3
131	2.43498	0.0148927	Hypoxia	PPP1R15A;AKAP12;LDHA;HSPA5;SDC4;GBE1;STBD1;SLC2A3
131	2.43498	0.0148927	Epithelial Mesenchymal Transition	SDC4;ITGB3;TPM1;CALU;LAMC1;PVR;PDLIM4;LOXL1
137	2.42692	0.0152276	mTORC1 Signaling	ACTR3;ACTR2;HSPA5;HSPA4;GBE1;M6PR;PLOD2;ELOVL6;SLC1A5;LDHA;SERPINH1;ETF1;LTA4H;CALR
137	2.42692	0.0152276	Epithelial Mesenchymal Transition	ITGB1;ITGB5;LUM;ITGB3;PLOD2;LAMC1;DKK1;GEM;SERPINH1;CALU;QSOX1;CD59;TIMP1;PDLIM4
137	2.42692	0.0152276	Apoptosis	DAP;CASP7;CASP8;ANXA1;LUM;ETF1;BCL10;TIMP1;BIRC3
137	2.42692	0.0152276	Protein Secretion	RPS6KA3;LMAN1;CLTC;M6PR;ATP1A1;SEC22B;SEC24D
137	2.42692	0.0152276	PI3K/AKT/mTOR Signaling	ACTR3;RPS6KA3;ACTR2;RALB;CLTC;CALR;PFN1
170	2.39921	0.0164305	mTORC1 Signaling	ACTR3;FKBP2;PFKL;HK2
170	2.39921	0.0164305	Hypoxia	PFKL;RRAGD;HK2
170	2.39921	0.0164305	Glycolysis	RRAGD;NOL3;HK2
174	2.39854	0.0164605	TNF-alpha Signaling via NF-kB	CEBPD;MAFF;CXCL2
174	2.39854	0.0164605	p53 Pathway	RRAD;MKNK2;RALGDS
142	2.37106	0.0177373	Glycolysis	G6PD;P4HA2;TPBG;PLOD2;GUSB
142	2.37106	0.0177373	Epithelial Mesenchymal Transition	ITGB5;PLOD2;DKK1;GEM
104	2.36661	0.0179518	Interferon Alpha Response	BST2;IFIH1;IFITM1;IFI44;TMEM140;IFIT2;OASL
104	2.36661	0.0179518	Interferon Gamma Response	BST2;IFIH1;IFI44;IFIT2;OASL
5	2.3177	0.0204654	TNF-alpha Signaling via NF-kB	SPSB1;IL6;NFIL3;DUSP1;IL1B;MYC;PTGS2;SERPINB8;ATF3;FOSL2;HBEGF
5	2.3177	0.0204654	Hypoxia	IL6;NFIL3;DUSP1;CAV1;HMOX1;ATF3;FOSL2
5	2.3177	0.0204654	KRAS Signaling Up	GPNMB;IL1B;RGS16;ADAM8;PPBP;PTGS2;HBEGF
5	2.3177	0.0204654	Apoptosis	IL6;CAV1;IL1B;PRF1;HMOX1;ATF3
5	2.3177	0.0204654	Inflammatory Response	IL10;IL6;IL1B;RGS16;MYC;HBEGF
24	2.31381	0.0206784	Estrogen Response Early	UGCG;DLC1;IL6ST
9	2.25706	0.0240046	Epithelial Mesenchymal Transition	TGFB1;TPM4;LUM;SERPINE1;BGN;FN1;PCOLCE;FBLN1;NID2;COL1A1;COL3A1;COL1A2;COL5A1;COL6A2;ADAM12;COL5A2;COL6A3;SNAI2
9	2.25706	0.0240046	UV Response Dn	COL1A1;COL3A1;COL1A2;COL5A2;SERPINE1;FHL2;SNAI2
9	2.25706	0.0240046	Angiogenesis	THBD;COL3A1;LUM;COL5A2
9	2.25706	0.0240046	Myogenesis	COL1A1;COL3A1;TGFB1;COL6A2;ADAM12;COL6A3
9	2.25706	0.0240046	Hypoxia	COL5A1;P4HA2;SERPINE1;BGN
140	2.2261	0.0260072	Epithelial Mesenchymal Transition	TPM4;ITGB5;COL5A2;SERPINE1;ADAM12;FN1;FLNA;PLOD2;DKK1;GEM;FBN1;FSTL3
140	2.2261	0.0260072	UV Response Dn	NRP1;ABCC1;COL5A2;SERPINE1;GCNT1;FHL2;NFKB1;RUNX1
140	2.2261	0.0260072	Glycolysis	G6PD;P4HA2;TPBG;HDLBP;PLOD2;GPC4;GUSB;SLC16A3
140	2.2261	0.0260072	TNF-alpha Signaling via NF-kB	KLF10;PANX1;SERPINE1;NFKB1;GEM;FUT4;MCL1
140	2.2261	0.0260072	TGF-beta Signaling	KLF10;WWTR1;SERPINE1;FURIN
124	2.20374	0.0275426	Inflammatory Response	IL1A;CD40;IL15;LAMP3;PTGER2;CCL5;EBI3;BDKRB1;CCR7;EREG
124	2.20374	0.0275426	Allograft Rejection	CD2;CD40;SOCS1;IL15;CCL5;CD7;CD3D;EREG
124	2.20374	0.0275426	TNF-alpha Signaling via NF-kB	IL1A;CCL5;CXCL1;CXCL3;KLF4;CXCL2
124	2.20374	0.0275426	Complement	CR1;CASP5;CCL5;TFPI2;CXCL1;MMP8
124	2.20374	0.0275426	IL-6/JAK/STAT3 Signaling	SOCS1;EBI3;CXCL1;CXCL3
4	2.15681	0.0310206	Interferon Gamma Response	VAMP8;GCH1;GZMA;CASP4;TNFSF10;IRF8;TNFAIP3;PTPN6;CD69;IFI30;PTPN2
4	2.15681	0.0310206	Complement	GZMK;SERPINA1;GZMA;CASP4;PLAUR;TNFAIP3;S100A9;PLA2G7;CTSC;CTSB
4	2.15681	0.0310206	Apoptosis	GNA15;GCH1;IFNGR1;CASP4;TNFSF10;CD69;DCN;BIRC3
4	2.15681	0.0310206	IL-2/STAT5 Signaling	SYNGR2;IFNGR1;TNFSF10;RHOH;IRF8;MAP3K8;SMPDL3A;BATF
4	2.15681	0.0310206	KRAS Signaling Up	CLEC4A;SLPI;FUCA1;PLAUR;IRF8;TNFAIP3;LCP1;BIRC3
7	2.15369	0.0312645	Allograft Rejection	CD86;SPI1;IGSF6;GPR65;NCF4;ITGB2;WAS;CD1D;TNF;CTSS;SIT1;STAB1;CCL4;NLRP3;CCR5;ICOSLG;LYN;CCR1;SRGN;CD74;IL4R;IFNGR1;IL18;LY86;IL16;TLR1;FGR;CD4;PTPRC;HCLS1;IRF8;LCP2;PTPN6;TLR2
7	2.15369	0.0312645	Inflammatory Response	CSF3R;PTAFR;C5AR1;FPR1;PIK3R5;GNA15;RGS1;STAB1;C3AR1;OLR1;NLRP3;CCR7;CD14;ICOSLG;LYN;MSR1;IL4R;SLC31A2;IL10RA;IL18;RHOG;PLAUR;CYBB;TNFRSF1B;TLR1;LCP2;ITGA5;TLR2
7	2.15369	0.0312645	Complement	LYN;C1QA;SERPINA1;FCER1G;ITGAM;PRKCD;PLEK;FN1;RHOG;WAS;PLAUR;LIPA;CTSS;PIK3CG;PIK3R5;C3;APOC1;OLR1;GRB2;LCP2;CTSD;SH2B3;CTSB
7	2.15369	0.0312645	KRAS Signaling Up	NRP1;FCER1G;GYPC;FUCA1;IL10RA;ITGB2;LAPTM5;PLAUR;F13A1;LY96;IKZF1;PDCD1LG2;TNFRSF1B;CTSS;MAFB;C3AR1;TLR8;IRF8;CD37;LCP1;DOCK2;ENG
7	2.15369	0.0312645	IL-6/JAK/STAT3 Signaling	CCR1;CSF3R;IL4R;IFNGR1;CSF2RB;TNFRSF1B;TNF;PIK3R5;GRB2;CD14;A2M;IL13RA1;TLR2
169	2.13331	0.0328996	Hypoxia	BNIP3L;KLF6;MAFF;SLC2A1;VLDLR;NDRG1;GAPDH;VEGFA
169	2.13331	0.0328996	Hedgehog Signaling	VLDLR;VEGFA
169	2.13331	0.0328996	IL-2/STAT5 Signaling	KLF6;MAFF;NDRG1
169	2.13331	0.0328996	TNF-alpha Signaling via NF-kB	KLF6;MAFF;VEGFA
169	2.13331	0.0328996	mTORC1 Signaling	SLC2A1;VLDLR;GAPDH
61	-2.3083	0.0209825	KRAS Signaling Up	STRN;PTBP2;CBR4;SDCCAG8
61	-2.3083	0.0209825	G2-M Checkpoint	CASP8AP2;RPS6KA5;RAD21;FOXN3
118	-2.39996	0.0163967	Oxidative Phosphorylation	COX7A2L;NDUFB8;ECHS1;MDH1;MTX2;ATP6V1E1;ISCU
118	-2.39996	0.0163967	Fatty Acid Metabolism	IDI1;ECHS1;AUH;MDH1
144	-2.64028	0.00828368	Myc Targets V1	EXOSC7;MYC;RPS6;DDX21;NAP1L1;BUB3;RPL6;SRPK1

### Sheet: TF validations by external data
Suplementary Table 3. Validation for the GBM association of 306 TFs
#validation results for 306 disease-relevant TFs
TF	supported by CRISPR	supported by DisGeNET	associated regulons
NF1	No	No	2305, 2309, 2310, 2315
HOXB9	No	Yes	1239
CREB3L1	Yes	No	3094, 3095
HOXC10	Yes	Yes	3789
HMGA1	No	Yes	1067, 1068, 1071, 1073, 1081
VAX2	Yes	No	1270, 1271
POU3F4	No	No	3548, 3549, 3550, 3552
HOXA3	Yes	No	1460, 1462, 1463, 1465, 1466, 1467, 1470, 1474, 1476
ZNF282	No	No	1205
SOX9	Yes	Yes	1225, 1226, 1227, 1234
FOXF2	No	No	2289, 2291
LHX3	Yes	No	1994, 1995, 1996, 1997, 1999, 2002, 2005, 2006, 2007, 2008, 2011, 2015, 2016
MSX2	Yes	No	3391
REST	Yes	Yes	462, 464
FOXP3	No	Yes	1950, 1956
LHX6	Yes	No	2249
RFX1	No	Yes	2989
MNX1	Yes	Yes	2260, 2261, 2262
RUNX3	No	Yes	192, 194, 196, 197, 201
NKX2-5	Yes	No	1936, 1937, 1938
E2F2	No	Yes	548
YY1	Yes	Yes	59, 61, 62, 75
NFKB1	No	Yes	290, 292, 294, 297, 298, 299, 300, 302, 303, 307
PITX1	Yes	Yes	2472, 2474
FOXD2	No	No	2583
IKZF2	No	No	1883, 1884, 1886, 1890, 1895
FOXG1	No	Yes	2828, 2830, 2836, 2837
RELA	Yes	Yes	3149
DLX5	No	No	3304, 3309
ZIC3	No	No	3781
PRRX2	Yes	No	3726
FOXD3	No	No	572, 575, 576, 577, 578, 582
STAT4	No	No	1144, 1147, 1156
ZNF263	No	No	553, 556, 557, 560, 564
HOXB6	Yes	Yes	3337
ELF5	Yes	No	3348, 3353, 3354, 3359, 3362
SCRT1	Yes	No	108, 109
IRF1	No	Yes	112, 113, 114, 115, 117, 118, 119, 121, 123, 133
TCF3	No	Yes	1590, 1592, 1597, 1598, 1600, 1601, 1604
ZBTB7B	No	No	2800
NKX6-1	Yes	No	2841, 2843, 2844, 2845, 2849, 2852
EMX1	Yes	No	3038, 3039, 3048, 3049
POU2F3	Yes	No	1706, 1707
SIX6	No	No	3173, 3174, 3175, 3176
HOXD11	Yes	No	1734
ZNF35	No	No	1632, 1638
POU3F3	Yes	No	2620, 2622, 2623, 2632, 2634
CREB3L2	No	Yes	3124
FLI1	No	No	3264, 3265, 3267
GBX2	No	No	2078, 2080, 2082, 2084
LTF	No	No	3601, 3602
BARX1	No	No	2210, 2224
CPEB1	No	Yes	3792
SP4	No	No	2346, 2348, 2352
DLX2	Yes	Yes	3576, 3577
PHOX2A	No	No	3225, 3226
KLF12	No	No	3120
RREB1	No	No	890, 892, 896
IRF5	Yes	Yes	1083, 1085, 1089, 1091
TFCP2L1	No	No	2535, 2536
ESRRA	No	No	1963, 1967, 1968, 1970
HOXD1	No	No	3622
NR2C2	Yes	Yes	3509
TEAD3	No	No	2100, 2101, 2104, 2105, 2107, 2111
SIRT6	No	No	2523
LMO2	No	No	203, 206
ESRRG	Yes	No	2734
HOXD3	No	No	2252, 2253
FOXJ3	Yes	No	1161, 1162, 1166, 1167, 1168, 1170, 1178
SPIB	No	No	3629
NFIB	Yes	Yes	86
SREBF1	No	Yes	2497, 2498, 2499, 2500, 2501, 2503, 2504, 2507
POU4F2	No	No	2782, 2783, 2784, 2788, 2790
JUN	Yes	Yes	207, 209, 211, 212, 213, 214, 215, 216, 217, 218, 222, 224, 225, 226, 227, 228, 230, 231
PAX5	No	Yes	350, 352
REL	Yes	No	246, 248, 252
SPI1	Yes	No	370, 371, 373, 375, 376, 377, 378, 379, 383, 385
GFI1	No	No	1210, 1213, 1217, 1219
NR0B1	No	No	2532, 2533
ALX4	No	No	2908, 2909, 2911, 2914, 2922, 2924, 2926
PATZ1	Yes	Yes	867
ELF1	No	No	326, 332, 334
TBX1	No	No	2241
HOXC4	Yes	No	3339, 3340
MAFG	Yes	No	1510
BARX2	No	No	1751, 1752, 1753, 1755
KLF4	Yes	Yes	2113, 2115, 2116, 2118, 2120, 2122
MAFB	No	No	1900, 1901, 1902, 1903, 1904, 1905, 1906, 1907, 1909, 1911, 1912, 1914, 1916, 1917, 1921
STAT6	No	Yes	2279, 2280, 2281, 2285, 2287
ATF5	No	Yes	356, 357, 358, 359, 362, 365, 367
ELF3	Yes	No	3683, 3684, 3686, 3690, 3692, 3695
NR1H4	Yes	No	2342, 2343, 2344
EP300	No	No	3413
PLAG1	No	No	2508, 2509, 2510, 2512
WT1	Yes	Yes	1398
NKX3-1	No	No	767, 770, 780, 788
MYCN	Yes	Yes	1806, 1807
PAX1	No	No	254
TLX2	No	No	1566, 1568, 1571
NFE2L2	No	Yes	1377, 1379, 1381
RARG	Yes	Yes	2801, 2805
SP3	No	No	3423, 3430, 3432
IRF2	Yes	No	413, 415, 416, 417, 418, 419, 420, 424, 426, 431
CDX1	Yes	No	3126, 3127, 3131
FOXA2	No	No	2020, 2021, 2029
HLF	No	No	3311
HSF1	Yes	Yes	93, 94, 96
ZNF148	No	No	821, 825, 829
HLX	Yes	No	3580, 3582, 3583, 3585, 3586, 3588
CEBPZ	Yes	Yes	2994, 2995, 2999
MEF2D	No	No	3274
ERF	Yes	No	3180
MAX	No	No	3491, 3493, 3501, 3503
HOXD9	Yes	No	1671
TP53	No	Yes	1771, 1772, 1773, 1776, 1778, 1781
ELF4	No	Yes	3010, 3012, 3013, 3016, 3017, 3024, 3028, 3029
SOX1	No	Yes	1828, 1829, 1830, 1831, 1834, 1847
TRIM28	No	No	759, 763
ELK1	Yes	Yes	2145
SOX11	Yes	Yes	848, 851, 856, 858, 859
DR1	Yes	No	2981, 2982, 2987
EHF	No	No	3345, 3346
MEIS1	Yes	No	3281
LMX1B	No	No	2927, 2929, 2931
ETS1	No	Yes	3416
PARP1	No	No	2370, 2371, 2372, 2374
PAX2	Yes	No	1183, 1185
OSR2	No	No	2381, 2383
PBX1	Yes	No	3161, 3162, 3166, 3168
TCF4	No	Yes	1608, 1611, 1613, 1615, 1622
ARID5A	No	No	158, 159, 160, 162, 165, 166, 167, 171
HOXA11	Yes	Yes	2737, 2738
GLI3	No	Yes	3386
SOX2	Yes	Yes	2685, 2687, 2688, 2690
ZBTB16	No	Yes	2185
SPDEF	Yes	No	1812, 1813, 1814, 1818, 1819, 1820, 1826
HOXD13	Yes	No	3758
NR2F1	Yes	No	2767, 2768, 2778, 2781
TAL1	Yes	No	315, 320, 322
HMBOX1	No	No	1550, 1551
GATA2	Yes	Yes	1802
STAT1	No	Yes	2451, 2452, 2453, 2454, 2456, 2459, 2464, 2465, 2468, 2469
ATF3	Yes	Yes	466, 467, 469
CEBPA	No	Yes	2587, 2589, 2590, 2596, 2601, 2603, 2604, 2605
PRRX1	No	No	3071, 3072, 3073, 3080
CTCF	Yes	Yes	3532
ASCL2	No	No	2559, 2566
FOXO1	No	Yes	698, 700, 701, 702, 704, 708, 709, 710
MZF1	No	No	1011, 1013, 1016, 1018
MTF1	No	No	968, 970, 974, 980, 982, 983
SHOX2	No	No	3542
GATA6	No	Yes	1248, 1253, 1256, 1258, 1261
MAFF	No	No	3370, 3371
FOXJ2	Yes	No	718, 723
NFAT5	Yes	Yes	3668
CEBPB	Yes	Yes	1300, 1301, 1304, 1305, 1306, 1308, 1309, 1312, 1314, 1317, 1321
FOXO4	No	No	3103, 3105, 3106, 3107, 3111
MEOX2	No	No	2193, 2195, 2196, 2199, 2202, 2203
THRA	No	No	97, 99, 107
NFYA	No	No	510
HOXA7	Yes	No	3762
IRF7	No	Yes	2475, 2476, 2477, 2478, 2479, 2480, 2481, 2482, 2483, 2484, 2485, 2486, 2489, 2491, 2492, 2493, 2495
HLTF	No	No	3419
SREBF2	Yes	Yes	1387
LEF1	Yes	Yes	1408, 1412, 1418, 1425
CEBPG	No	No	1036, 1037, 1038, 1041, 1042, 1045, 1046, 1047, 1048
HOXC8	Yes	No	2231
GATA3	Yes	Yes	3096, 3102
RUNX2	Yes	Yes	3449
POU2F2	No	No	1736, 1740
ARID3A	Yes	No	679, 680, 683
NFATC4	Yes	No	2705, 2707, 2710, 2712
MAFK	Yes	No	3329
POU2F1	No	Yes	1443
TEF	Yes	No	2655, 2656, 2659, 2660
THRB	Yes	No	438, 440
NR2E1	No	Yes	2384, 2391
SOX4	No	Yes	2053, 2056
LHX5	Yes	No	3052, 3054, 3056, 3061
MEF2A	No	Yes	2883, 2884, 2885, 2887, 2891, 2892, 2904
FOXC2	Yes	Yes	2644, 2652
MAF	No	No	173, 174, 175, 176, 177, 178, 179, 180, 183, 184, 185, 189
BACH1	Yes	Yes	2745, 2746, 2747, 2748, 2749, 2752, 2754
ESR1	No	Yes	1188
FEV	Yes	No	3030, 3031, 3032, 3033, 3034
VDR	No	Yes	232, 235, 240, 245
STAT5A	No	Yes	2940, 2943, 2944, 2945, 2946, 2949, 2950, 2953, 2954, 2955, 2958
GABPA	Yes	Yes	38
NR3C1	Yes	No	2031, 2032, 2033, 2039, 2043, 2047, 2049, 2051
CEBPD	No	Yes	1276
CTF1	No	No	2077
PGR	No	Yes	3403, 3404, 3406
ELK3	No	No	3610
NR1H3	No	No	3090, 3091, 3092, 3093
EGR1	Yes	Yes	991, 993, 995, 996, 998, 1000, 1003, 1005, 1006
TP73	No	Yes	1962
KLF13	Yes	No	3156
FOXL1	No	No	1848, 1853
RFX5	No	No	2068
HOXB13	No	Yes	3231, 3240
SMAD3	Yes	Yes	2538, 2539, 2541, 2543, 2546, 2549, 2550
TFAP2C	No	No	1340, 1342, 1346
RFX3	Yes	No	3152
RFX2	Yes	No	2298, 2300
SOX30	No	No	1873, 1874, 1875, 1876, 1882
NR2F2	Yes	Yes	3035, 3036, 3037
IKZF1	Yes	No	3133, 3134, 3135, 3137, 3138, 3140, 3143
GTF2IRD1	No	No	3186
RXRA	No	No	3213, 3219
JDP2	No	No	3250
NFATC1	Yes	Yes	3776
NRF1	Yes	No	488
TFCP2	No	No	2515
SMAD1	Yes	Yes	1484, 1486, 1487, 1490, 1495, 1501
POU6F2	No	No	2609, 2612, 2616
PAX6	Yes	Yes	1284, 1285, 1286, 1289, 1294
FOXC1	No	No	646, 647, 648, 649, 650, 651, 655, 663
NFIL3	No	No	3677, 3678
TBP	Yes	Yes	3459, 3460, 3462, 3475
SOX21	No	No	3561, 3563, 3564, 3568
SF1	No	No	2411, 2412
XBP1	No	No	3376
VENTX	Yes	No	3320
NR4A2	No	Yes	3754
NKX2-8	No	No	666, 670, 671
PRDM4	Yes	No	2086
IRF3	No	Yes	2426, 2427, 2429, 2430, 2431, 2437, 2438, 2441, 2446, 2449
ZFX	No	No	793, 794, 798, 812
BACH2	No	No	2938
TBR1	No	No	2743
NFIX	No	No	1330
PPARG	No	Yes	2317, 2322, 2323, 2326, 2329, 2331
ZNF410	Yes	No	2722, 2727
LHX1	Yes	No	2961, 2962, 2963, 2964, 2965, 2971, 2972
ATF1	Yes	Yes	457
TEAD4	Yes	Yes	3364, 3366, 3367
FOS	Yes	Yes	3397, 3398, 3399, 3401, 3402
FOSL1	Yes	Yes	1982, 1983, 1984, 1985, 1988, 1992, 1993
SP1	Yes	Yes	1370, 1373, 1376
TNFRSF25	No	No	2814
SOX15	Yes	No	1355, 1356, 1358, 1363
PAX7	No	Yes	3697, 3698
RORA	No	No	1942, 1944, 1945, 1949
CEBPE	Yes	No	2670, 2671, 2679
NR3C2	No	No	2018
ZNF143	Yes	No	42, 51
RUNX1	No	Yes	275, 276, 283
SRF	Yes	No	1129, 1133, 1138, 1140
E2F1	Yes	Yes	530, 537
TRAF4	No	No	2266, 2268, 2271, 2273
HNF1A	Yes	Yes	1784, 1788, 1790, 1792
HMGA2	Yes	Yes	3603, 3604
BRF1	No	No	2979
TCF7L1	Yes	No	444, 445, 449, 450
PKNOX1	Yes	No	2337, 2338
ZNF281	No	No	913, 915
STAT3	Yes	Yes	1517, 1518, 1521, 1525, 1527, 1528, 1530, 1531, 1532, 1535, 1539
SOX3	Yes	Yes	1728, 1730, 1731, 1732
BPTF	Yes	No	2861, 2863, 2864, 2874, 2879
NKX2-2	No	No	3289, 3291, 3292, 3293
PRDM1	No	No	137, 138, 141, 142, 145, 146, 149, 150, 152, 153, 156, 157
NR5A2	No	No	3773
ZNF232	No	No	1760, 1761
VSX1	No	No	2355, 2356, 2358, 2361, 2362, 2364, 2365
HSF4	No	No	2797, 2798
MAZ	Yes	Yes	597, 598, 600, 607, 613
IRF8	No	No	395, 396, 397, 398, 403, 405, 406, 409, 410, 411
FGF9	No	No	1767, 1768, 1770
SP100	Yes	Yes	2585
POU6F1	No	No	3377, 3378, 3379, 3382
FOXD1	Yes	Yes	2416, 2421
ZIC1	Yes	No	3436, 3437, 3438
MSX1	No	Yes	2816, 2817, 2819, 2820, 2821, 2824, 2825
ZNF219	Yes	No	871, 873, 881
TEAD1	Yes	Yes	2393, 2394, 2395, 2399, 2400, 2402
ZNF652	No	No	3643, 3645
LHX2	No	No	3707, 3708
E2F4	Yes	No	3190
IRF4	Yes	No	3772
ZEB1	Yes	Yes	2123, 2125, 2127, 2134
BRCA1	No	No	3620
ARID5B	No	No	3006, 3008
HOXB8	Yes	Yes	1699
ETV7	Yes	No	843
FOXO3	No	Yes	737, 738, 748, 752
NR2F6	No	No	2807, 2811
BCL6	Yes	Yes	622, 625, 626, 627, 629, 632, 635
SOX10	No	No	3063, 3064, 3066, 3069, 3070
ATF4	No	Yes	3749
SOX12	No	No	1099, 1100, 1101, 1102, 1105, 1107, 1113, 1115
SATB1	Yes	Yes	1676, 1679, 1680, 1681, 1682, 1684, 1693, 1694
TGIF1	No	No	1400, 1401
POU4F1	No	No	2756, 2757, 2758, 2759, 2760, 2761, 2762, 2763, 2764, 2765
IRF9	Yes	Yes	1446, 1447, 1448, 1450, 1451, 1452, 1457, 1459
MEIS2	Yes	No	3285
NR1H2	No	No	3606
SOX5	Yes	Yes	257, 258, 259, 269, 274
HBP1	No	Yes	1924, 1925, 1926, 1927, 1928, 1931, 1932
POU3F1	Yes	No	1645, 1646, 1649, 1651, 1660, 1663, 1666
ATF2	No	No	3256
NEUROD1	No	No	3570, 3571, 3572, 3574
ETV6	Yes	No	12
POU3F2	Yes	No	2159, 2161, 2172, 2175
GTF2I	Yes	No	3481, 3483
STAT5B	No	Yes	1544, 1546
E2F3	Yes	Yes	496
