## Supplementary Table 4 for "An atlas of causal and mechanistic drivers of interpatient heterogeneity in glioma"

### Sheet: ferroptosis-related TFs
Supplementary Table 4. TFs were revealed to be associated with ferroptosis in published studies
#Identified ferroptosis-related TFs. The upstream mutations and downstream ferroptosis-related genes and also supported evidence in ferroptosis are shown for each TF. The 1 in parenthesis after the mutation means that muation activates ferroptosis through that TF, and -1 means suppressing ferroptosis. The activation or suppression of ferroptosis for a TF is a majority vote for all ferroptosis-rel…
mutation	mutation	mutation	TF	ferroptosis related genes predicted in MINER	literature evidence in ferroptosis	PMID
		IDH1(1)	PRRX2	TLR4, ATM	PRRX2 promotes GSCs viability and proliferation via inhibiting ferroptosis through upregulation of GCH1 expression.	36266731
TP53(1)	ATRX(1)	IDH1(1)	IRF2	TRIB2, CP, CYBB, WWTR1, ARF6, HSPA5, CTSB, ACSL3	1. IRF2 inhibits IFN-γ transcription and IFN-γ is a cytokine that inhibits the proliferation of tumor cells and increases the sensitivity to ferroptosis by reducing SLC3A2 and SLC7A11. 2. IRF2-ferroptosis related gene is associated with prognosis and EMT in gliomas.	36156371, 31043744
TP53(-1)	ATRX(-1)	IDH1(-1)	SATB1	RBMS1, TIMP1, DPP4, WWTR1, CTSB, STAT3, ALOX5	SATB1/SLC7A11/HO-1 Axis Ameliorates Ferroptosis in Neuron Cells After Ischemic Stroke by Danhong Injection	36274077
TP53(1)	ATRX(1)	IDH1(1)	CEBPB	TRIB2, EPAS1, CAV1, ACSL3, ARF6, TLR4, PRDX1, CP	CEBPB is the top transcriptional factor that targets ferroptosis-related genes implicated in periodontitis.	35901060
	ATRX(-1)	IDH1(-1)	SOX2	IL6, CAV1, HMOX1, IL1B	Stem Cell Factor SOX2 Confers Ferroptosis Resistance in Lung Cancer via Upregulation of SLC7A11.	34385181
TP53(-1)	ATRX(1)	IDH1(-1)	STAT3	PRKAA1, WWTR1, VDR, STAT3, ALOX5	1.STAT3 suppresses ferroptosis by transcriptionally activates ferroptosis-negative regulator GPX4, SLC7A11, and FTH1. 2.The induction of ferroptosis by impairing STAT3/Nrf2/GPx4 signaling enhances the sensitivity of osteosarcoma cells to cisplatin	35483272, 30811070
	ATRX(1)	IDH1(1)	MYCN	ZEB1, FADS2	MYCN mediates cysteine addiction and sensitizes neuroblastoma to ferroptosis	35484422
TP53(-1)			HSF1	PARP1, FH, PTPN6, ALOX5	HSF1-HSPB1, increases the resistance of cancer cells to ferroptosis through the inhibition of iron uptake.	25728673
	ATRX(1)	IDH1(1)	EGR1	TRIB2, EPAS1, PTPN18, RBMS1, TIMP1, ARF6, ACSL3	The Egr-1/miR-15a-5p/GPX4 axis regulates ferroptosis in acute myocardial infarction	34339707
	ATRX(-1)	IDH1(-1)	ZEB1	PTPN6, IL6, CTSB, ALOX5, IL1B	Knockout of ZEB1 prevents cell death induced by GPX4 inhibition.	28678785
	ATRX(-1)	IDH1(-1)	PBX1	IL6, CAV1, IL1B	m6A‐mediated regulation of PBX1‐GCH1 axis promotes gastric cancer proliferation and metastasis by elevating tetrahydrobiopterin levels.	35261206
TP53(1)			SMAD1	TRIB2, CAV1, CIRBP, EGFR, ARF6, NCOA3, CP	Many cell types (such as macrophages) release TGF-β1 to activate SMAD proteins to inhibit the expression of SLC7A11, thereby promoting the ferroptosis of cancer cells (Y Liu · 2021)	34796174
TP53(1)			SOX15	TRIB2, ETV4, ACSL3	SOX15 transcriptionally increases the function of AOC1 to modulate ferroptosis and progression in prostate cancer (Y Ding · 2022)	35922412
TP53(-1)			SPI1	PTPN18, RBMS1, TIMP1, VDR, PRDX1, CP, CYBB, LGMN, PRKAA1, ACSL1, CTSB, ALOX5, ARF6, DPP4, PTPN6, PML, FTL, CAV1, FURIN, TLR4	1. LINC01004-SPI1 axis-activated SIGLEC9 in tumor-associated macrophages induces radioresistance and the formation of immunosuppressive tumor microenvironment in esophageal squamous cell carcinoma. 2.SPI1 may transcriptionally regulate ALOX15 in glomerular intrinsic cells	36688997, 35721535
TP53(1)	ATRX(1)	IDH1(1)	HOXA11	TRIB2, ETV4
	ATRX(1)	IDH1(1)	ETV7	CISD1, NCOA4
	ATRX(-1)	IDH1(-1)	LEF1	IL6, CAV1, IL1B
	ATRX(1)	IDH1(1)	LHX1	IL6, CAV1
		IDH1(1)	LHX3	IL6, CAV1, CP
	ATRX(1)	IDH1(1)	NFATC4	CAV1, CP
TP53(1)		IDH1(1)	BPTF	RBMS1, TIMP1
	ATRX(-1)		POU3F3	G6PD, RBMS1, CA9, HSPA5, PANX1, IL1B, CAV1, WWTR1, IL6, ABCC1
	ATRX(1)	IDH1(1)	ELF3	LAMP2, SAT1, NUPR1, CP
TP53(1)	ATRX(1)	IDH1(1)	SOX11	PHF21A, FH, PARP1, BRPF1
		IDH1(1)	CTCF	PIK3CA, NEDD4
TP53(1)	ATRX(1)	IDH1(1)	SOX3	LAMP2, SAT1
	ATRX(1)	IDH1(1)	SOX5	VDR, SNX4, SCP2, ALOX5
TP53(1)			SRF	ISCU, GABARAPL2
	ATRX(-1)	IDH1(-1)	ELF5	CTSB, PTPN6, ALOX5
