## Supplementary Table 6 for "An atlas of causal and mechanistic drivers of interpatient heterogeneity in glioma"

### Sheet: Supplementary_Table6
Supplementary Table 6. FDR values for a drug showing n (count) number of concurrent instances
	Prediction Label
Concurrency	Responder	Non-Responder	All		*For each concurrency and response prediction class, FDR values for a drug showing n (count) number of concurrent instances are reported.
1	0.9854	1	1
2	0.9106	1	1
3	0.7558	1	1
4	0.543	1	1
5	0.3398	1	1
6	0.1842	1	1
7	0.0854	1	1
8	0.0368259	1	1
9	0.0136	1	1
10	0.0046	1	1
11	0.00157779	0.9994	1
12	0.000292	0.9968	1
13	7.29e-05	0.9898	1
14	2.96e-05	0.9762	0.9998
15	6.45e-06	0.9518	0.9984
16	0	0.91	0.9942
17	0	0.8454	0.9862
18	0	0.763752	0.9694
19	0	0.6578	0.9412
20	0	0.532603	0.8936
21	0	0.4118	0.8284
22	0	0.2924	0.7382
23	0	0.202	0.6284
24	0	0.130632	0.510232
25	0	0.0760323	0.3865
26	0	0.0406	0.2774
27	0	0.0212458	0.184594
28	0	0.0099284	0.112832
29	0	0.00446487	0.063
30	0	0.00194197	0.0339548
31	0	0.000614	0.0164
32	0	0.000132	0.00773871
33	0	2.26e-05	0.00309496
34	0	6.45e-06	0.00119042
35	0	3.23e-06	0.000321
36	0	0	5.96e-05
37	0	0	1.29e-05
38	0	0	0
39	0	0	0
40	0	0	0
41	0	0	0
42	0	0	0
43	0	0	0
