## Supplementary Table 7 for "An atlas of causal and mechanistic drivers of interpatient heterogeneity in glioma"

### Sheet: Supplementary_Table7
Supplementary Table 7. p-values for observing n (count) number of drugs showing at least 30 concurrent instances.
	Prediction Class
Concurrency	responder	nonresponder	total
1	0.8592	0.666	0.8362
2	0.5858	0.3	0.5426
3	0.3046	0.0978	0.2728
4	0.1286	0.023	0.1088
5	0.0474	0.0026	0.0364
6	0.0152	0.0008	0.0088
7	0.0042	0	0.0014
8	0.002	0	0
9	0.0008	0	0
10	0.0002	0	0
11	0	0	0
12	0	0	0
13	0	0	0
14	0	0	0
15	0	0	0
16	0	0	0
17	0	0	0
18	0	0	0
19	0	0	0
20	0	0	0
21	0	0	0
22	0	0	0
23	0	0	0
24	0	0	0
25	0	0	0
26	0	0	0
27	0	0	0
28	0	0	0
29	0	0	0
30	0	0	0
31	0	0	0
32	0	0	0
33	0	0	0
34	0	0	0
35	0	0	0
36	0	0	0
37	0	0	0
38	0	0	0
39	0	0	0
40	0	0	0
41	0	0	0
42	0	0	0
43	0	0	0
