## Supplementary Table 9 for "An atlas of causal and mechanistic drivers of interpatient heterogeneity in glioma"

### Sheet: Supplementary_Table9
Supplementary Table 9: Clinical information about patient outcomes and tumor subtypes for TCGA cohort patients
Patient_ID	D_PFS	D_PFS_FLAG	Subtype	MGMT_Status	Histological_type	kmEstimate	GuanScore
TCGA-02-0001	358	1	classical	Unmethylated	untreated primary (de novo) gbm	0.598823	0.599986
TCGA-02-0003	144	1	proneural	Unmethylated	untreated primary (de novo) gbm	0.814511	0.816093
TCGA-02-0004	345	1	mesenchymal	Unmethylated	untreated primary (de novo) gbm	0.609791	0.611946
TCGA-02-0027	370	1	classical	Unmethylated	untreated primary (de novo) gbm	0.581211	0.58331
TCGA-02-0034	430	1	mesenchymal	Unmethylated	untreated primary (de novo) gbm	0.495247	0.496209
TCGA-02-0051	459	1	mesenchymal	Unmethylated	untreated primary (de novo) gbm	0.446387	0.447254
TCGA-02-0052	383	1	neural	Unmethylated	untreated primary (de novo) gbm	0.554792	0.55684
TCGA-02-0054	199	1	mesenchymal	Methylated	untreated primary (de novo) gbm	0.768072	0.769563
TCGA-02-0055	76	1	mesenchymal	Unmethylated	untreated primary (de novo) gbm	0.925467	0.927264
TCGA-02-0059	291	1	mesenchymal	Unmethylated	untreated primary (de novo) gbm	0.677502	0.679789
TCGA-02-0060	183	1	proneural	Unmethylated	untreated primary (de novo) gbm	0.774184	0.775687
TCGA-02-0071	167	1	classical	Unmethylated	untreated primary (de novo) gbm	0.792398	0.793937
TCGA-02-0086	268	1	mesenchymal	Unmethylated	untreated primary (de novo) gbm	0.70548	0.70685
TCGA-02-0106	355	1	mesenchymal	Unmethylated	untreated primary (de novo) gbm	0.605404	0.606579
TCGA-02-0269	327	1	classical	Methylated	untreated primary (de novo) gbm	0.631647	0.634815
TCGA-02-0271	440	1	classical	Methylated	untreated primary (de novo) gbm	0.481981	0.482917
TCGA-02-0285	422	1	classical	Unknown	untreated primary (de novo) gbm	0.510723	0.512686
TCGA-02-0289	432	1	classical	Unmethylated	untreated primary (de novo) gbm	0.490825	0.492749
TCGA-02-0290	485	1	classical	Methylated	untreated primary (de novo) gbm	0.408189	0.410923
TCGA-02-0317	372	1	classical	Unmethylated	untreated primary (de novo) gbm	0.572404	0.576429
TCGA-02-0324	235	1	neural	Unknown	untreated primary (de novo) gbm	0.726597	0.728979
TCGA-02-0325	323	1	proneural	Unmethylated	untreated primary (de novo) gbm	0.640389	0.642604
TCGA-02-0333	133	1	classical	Methylated	untreated primary (de novo) gbm	0.836433	0.839028
TCGA-02-0422	441	1	classical	Methylated	untreated primary (de novo) gbm	0.47977	0.480702
TCGA-02-0430	321	1	classical	Unmethylated	untreated primary (de novo) gbm	0.649132	0.650392
TCGA-02-0439	20	1	proneural	Unmethylated	untreated primary (de novo) gbm	0.980479	0.983354
TCGA-02-0440	345	1	proneural	Unmethylated	untreated primary (de novo) gbm	0.609791	0.611946
TCGA-02-0446	282	1	proneural	Unmethylated	untreated primary (de novo) gbm	0.686154	0.687486
TCGA-02-0456	102	1	mesenchymal	Unknown	untreated primary (de novo) gbm	0.886034	0.887755
TCGA-06-0122	187	1	mesenchymal	Unmethylated	untreated primary (de novo) gbm	0.772152	0.773651
TCGA-06-0126	211	1	classical	Unmethylated	untreated primary (de novo) gbm	0.757825	0.759297
TCGA-06-0130	394	1	mesenchymal	Unmethylated	untreated primary (de novo) gbm	0.534978	0.536988
TCGA-06-0133	435	1	neural	Unmethylated	untreated primary (de novo) gbm	0.486403	0.487348
TCGA-06-0139	362	1	mesenchymal	Unmethylated	untreated primary (de novo) gbm	0.587815	0.588957
TCGA-06-0140	6	1	mesenchymal	Unknown	glioblastoma multiforme (gbm)	0.992214	0.995111
TCGA-06-0141	313	1	mesenchymal	Unknown	untreated primary (de novo) gbm	0.66006	0.662313
TCGA-06-0143	357	1	mesenchymal	Unmethylated	untreated primary (de novo) gbm	0.601017	0.603154
TCGA-06-0145	71	1	classical	Methylated	untreated primary (de novo) gbm	0.927436	0.929237
TCGA-06-0149	262	1	mesenchymal	Methylated	untreated primary (de novo) gbm	0.707611	0.708985
TCGA-06-0152	375	1	mesenchymal	Unmethylated	untreated primary (de novo) gbm	0.570203	0.57131
TCGA-06-0155	318	1	mesenchymal	Unknown	untreated primary (de novo) gbm	0.653503	0.655743
TCGA-06-0158	329	1	classical	Unmethylated	untreated primary (de novo) gbm	0.627276	0.629464
TCGA-06-0162	104	1	neural	Unmethylated	untreated primary (de novo) gbm	0.882083	0.883796
TCGA-06-0169	100	1	mesenchymal	Unknown	untreated primary (de novo) gbm	0.888008	0.890703
TCGA-06-0171	399	1	neural	Unmethylated	untreated primary (de novo) gbm	0.530575	0.531605
TCGA-06-0173	136	1	neural	Methylated	untreated primary (de novo) gbm	0.830473	0.832085
TCGA-06-0175	123	1	mesenchymal	Unmethylated	untreated primary (de novo) gbm	0.85034	0.852962
TCGA-06-0182	111	1	neural	Unmethylated	untreated primary (de novo) gbm	0.87019	0.874792
TCGA-06-0189	469	1	mesenchymal	Unmethylated	untreated primary (de novo) gbm	0.428486	0.429318
TCGA-06-0190	317	1	mesenchymal	Unmethylated	untreated primary (de novo) gbm	0.657874	0.659152
TCGA-06-0194	142	1	mesenchymal	Unmethylated	untreated primary (de novo) gbm	0.818509	0.821069
TCGA-06-0197	169	1	mesenchymal	Unmethylated	untreated primary (de novo) gbm	0.790376	0.791911
TCGA-06-0210	225	1	mesenchymal	Unmethylated	untreated primary (de novo) gbm	0.743313	0.745727
TCGA-06-0213	16	1	neural	Unknown	untreated primary (de novo) gbm	0.984394	0.986305
TCGA-06-0394	329	1	classical	Unmethylated	untreated primary (de novo) gbm	0.627276	0.629464
TCGA-06-0397	274	1	mesenchymal	Methylated	untreated primary (de novo) gbm	0.696915	0.698269
TCGA-06-0402	8	1	classical	Methylated	untreated primary (de novo) gbm	0.990261	0.992184
TCGA-06-0410	143	1	proneural	Unmethylated	untreated primary (de novo) gbm	0.816513	0.818098
TCGA-06-0412	291	1	mesenchymal	Unmethylated	untreated primary (de novo) gbm	0.677502	0.679789
TCGA-06-0644	384	1	mesenchymal	Unmethylated	untreated primary (de novo) gbm	0.550389	0.552428
TCGA-06-0645	175	1	mesenchymal	Methylated	untreated primary (de novo) gbm	0.786334	0.788831
TCGA-06-0646	175	1	proneural	Unmethylated	untreated primary (de novo) gbm	0.786334	0.788831
TCGA-06-0649	64	1	neural	Unknown	untreated primary (de novo) gbm	0.933343	0.935156
TCGA-06-0745	239	1	proneural	Unknown	untreated primary (de novo) gbm	0.724497	0.725904
TCGA-06-0747	82	1	classical	Unknown	untreated primary (de novo) gbm	0.913653	0.918339
TCGA-06-0749	82	1	neural	Unknown	untreated primary (de novo) gbm	0.913653	0.918339
TCGA-06-0750	28	1	mesenchymal	Unknown	untreated primary (de novo) gbm	0.970675	0.97353
TCGA-06-1804	414	1	classical	Unknown	untreated primary (de novo) gbm	0.521769	0.522782
TCGA-06-2562	382	1	mesenchymal	Unknown	untreated primary (de novo) gbm	0.559195	0.561252
TCGA-06-2566	182	1	neural	Unknown	untreated primary (de novo) gbm	0.776216	0.777723
TCGA-06-5408	357	1	classical	Unknown	untreated primary (de novo) gbm	0.601017	0.603154
TCGA-06-5410	108	1	mesenchymal	Unknown	untreated primary (de novo) gbm	0.878119	0.879824
TCGA-06-5412	138	1	mesenchymal	Unknown	untreated primary (de novo) gbm	0.82649	0.829065
TCGA-06-5418	83	1	mesenchymal	Unknown	untreated primary (de novo) gbm	0.911684	0.913454
TCGA-06-5859	139	0	neural	Unknown	untreated primary (de novo) gbm	0.824498	0.413485
TCGA-06-6390	164	1	classical	Unknown	untreated primary (de novo) gbm	0.79643	0.798948
TCGA-06-6391	45	1	proneural	Unknown	untreated primary (de novo) gbm	0.949092	0.950935
TCGA-08-0345	53	1	proneural	Unmethylated	untreated primary (de novo) gbm	0.943189	0.94502
TCGA-08-0346	256	1	mesenchymal	Unmethylated	untreated primary (de novo) gbm	0.709736	0.713056
TCGA-08-0360	468	1	mesenchymal	Unmethylated	untreated primary (de novo) gbm	0.430729	0.432536
TCGA-08-0373	134	1	mesenchymal	Unknown	untreated primary (de novo) gbm	0.834446	0.836067
TCGA-08-0375	372	1	classical	Unmethylated	untreated primary (de novo) gbm	0.572404	0.576429
TCGA-08-0380	454	1	neural	Unmethylated	untreated primary (de novo) gbm	0.455315	0.459111
TCGA-08-0392	22	1	mesenchymal	Unmethylated	untreated primary (de novo) gbm	0.976558	0.979425
TCGA-08-0509	382	1	mesenchymal	Unmethylated	untreated primary (de novo) gbm	0.559195	0.561252
TCGA-08-0510	130	1	mesenchymal	Unmethylated	untreated primary (de novo) gbm	0.840407	0.842038
TCGA-08-0511	235	1	classical	Methylated	untreated primary (de novo) gbm	0.726597	0.728979
TCGA-08-0514	337	1	classical	Methylated	untreated primary (de novo) gbm	0.618533	0.619734
TCGA-08-0520	327	1	neural	Unmethylated	untreated primary (de novo) gbm	0.631647	0.634815
TCGA-08-0521	146	1	classical	Unmethylated	untreated primary (de novo) gbm	0.810499	0.813044
TCGA-08-0525	486	1	classical	Unmethylated	untreated primary (de novo) gbm	0.403679	0.405433
TCGA-12-0616	448	1	proneural	Unmethylated	untreated primary (de novo) gbm	0.468685	0.471537
TCGA-12-0620	318	1	mesenchymal	Unmethylated	untreated primary (de novo) gbm	0.653503	0.655743
TCGA-12-0654	231	1	mesenchymal	Unknown	untreated primary (de novo) gbm	0.734961	0.73833
TCGA-12-0657	3	1	classical	Unknown	untreated primary (de novo) gbm	0.998062	1
TCGA-12-0775	232	1	mesenchymal	Unknown	untreated primary (de novo) gbm	0.730785	0.733175
TCGA-12-0776	296	1	mesenchymal	Unknown	untreated primary (de novo) gbm	0.675331	0.676642
TCGA-12-0778	454	1	mesenchymal	Unknown	untreated primary (de novo) gbm	0.455315	0.459111
TCGA-12-0780	452	1	classical	Unknown	untreated primary (de novo) gbm	0.464242	0.466115
TCGA-12-1094	372	1	classical	Unknown	untreated primary (de novo) gbm	0.572404	0.576429
TCGA-12-1096	277	1	mesenchymal	Unknown	untreated primary (de novo) gbm	0.692613	0.693958
TCGA-12-1097	442	1	neural	Unknown	untreated primary (de novo) gbm	0.475349	0.477243
TCGA-12-1600	448	1	classical	Unknown	untreated primary (de novo) gbm	0.468685	0.471537
TCGA-12-5295	454	1	neural	Unknown	untreated primary (de novo) gbm	0.455315	0.459111
TCGA-12-5299	98	1	classical	Unknown	untreated primary (de novo) gbm	0.895901	0.899582
TCGA-12-5301	62	1	neural	Unknown	untreated primary (de novo) gbm	0.935313	0.9381
TCGA-14-0781	29	1	mesenchymal	Unknown	untreated primary (de novo) gbm	0.968714	0.970595
TCGA-14-0783	189	1	mesenchymal	Unknown	untreated primary (de novo) gbm	0.770115	0.77161
TCGA-14-0787	68	1	classical	Unknown	untreated primary (de novo) gbm	0.929405	0.93121
TCGA-14-0789	342	1	mesenchymal	Unknown	untreated primary (de novo) gbm	0.616347	0.617544
TCGA-14-0813	41	1	proneural	Unknown	untreated primary (de novo) gbm	0.951057	0.952904
TCGA-14-0867	62	1	mesenchymal	Unknown	untreated primary (de novo) gbm	0.935313	0.9381
TCGA-14-1452	216	1	mesenchymal	Unknown	untreated primary (de novo) gbm	0.753718	0.755181
TCGA-14-1455	28	1	proneural	Unknown	untreated primary (de novo) gbm	0.970675	0.97353
TCGA-14-1459	378	1	neural	Unknown	untreated primary (de novo) gbm	0.5658	0.566898
TCGA-14-3476	12	1	neural	Unknown	untreated primary (de novo) gbm	0.988308	0.990227
TCGA-15-0742	419	1	classical	Unknown	untreated primary (de novo) gbm	0.515145	0.517116
TCGA-16-1056	426	1	classical	Unknown	untreated primary (de novo) gbm	0.50188	0.502854
TCGA-16-1063	425	1	neural	Unknown	untreated primary (de novo) gbm	0.504091	0.50604
TCGA-19-0962	20	1	mesenchymal	Unknown	untreated primary (de novo) gbm	0.980479	0.983354
TCGA-19-1385	327	1	mesenchymal	Unknown	untreated primary (de novo) gbm	0.631647	0.634815
TCGA-19-1389	141	1	mesenchymal	Unknown	untreated primary (de novo) gbm	0.822502	0.824099
TCGA-19-1787	385	1	mesenchymal	Unknown	untreated primary (de novo) gbm	0.548187	0.549252
TCGA-19-1790	154	1	mesenchymal	Unknown	untreated primary (de novo) gbm	0.802474	0.805003
TCGA-19-2620	148	1	neural	Unknown	untreated primary (de novo) gbm	0.808493	0.810063
TCGA-19-2621	33	1	classical	Unknown	untreated primary (de novo) gbm	0.96087	0.963707
TCGA-19-2625	124	1	classical	Unknown	untreated primary (de novo) gbm	0.848354	0.850001
TCGA-19-4068	137	0	classical	Unknown	untreated primary (de novo) gbm	0.830473	0.41648
TCGA-19-5947	202	1	mesenchymal	Unknown	untreated primary (de novo) gbm	0.766029	0.767517
TCGA-19-5951	244	1	classical	Unknown	untreated primary (de novo) gbm	0.722391	0.723794
TCGA-19-5954	368	1	classical	Unknown	untreated primary (de novo) gbm	0.585614	0.586751
TCGA-19-5955	54	1	mesenchymal	Unknown	untreated primary (de novo) gbm	0.94122	0.943047
TCGA-26-1439	422	1	classical	Unknown	untreated primary (de novo) gbm	0.510723	0.512686
TCGA-26-5135	270	1	proneural	Unknown	untreated primary (de novo) gbm	0.701204	0.702566
TCGA-26-5139	48	0	mesenchymal	Unknown	untreated primary (de novo) gbm	0.947127	0.474972
TCGA-27-1830	154	1	proneural	Unknown	untreated primary (de novo) gbm	0.802474	0.805003
TCGA-27-1832	300	1	mesenchymal	Unknown	untreated primary (de novo) gbm	0.668795	0.670094
TCGA-27-1837	427	1	classical	Unknown	untreated primary (de novo) gbm	0.499669	0.500639
TCGA-27-2524	231	1	mesenchymal	Unknown	untreated primary (de novo) gbm	0.734961	0.73833
TCGA-27-2526	87	1	neural	Unknown	untreated primary (de novo) gbm	0.907741	0.909504
TCGA-27-2527	438	1	mesenchymal	Unknown	untreated primary (de novo) gbm	0.484192	0.485133
TCGA-27-2528	480	1	classical	Unknown	untreated primary (de novo) gbm	0.42172	0.422539
TCGA-28-1746	6	0	proneural	Unknown	untreated primary (de novo) gbm	0.992214	0.497556
TCGA-28-1747	77	1	classical	Unknown	untreated primary (de novo) gbm	0.921529	0.924289
TCGA-28-1753	37	0	mesenchymal	Unknown	untreated primary (de novo) gbm	0.954987	0.478905
TCGA-28-1757	4	0	classical	Unknown	untreated primary (de novo) gbm	0.998062	0.500487
TCGA-28-1760	143	0	classical	Unknown	untreated primary (de novo) gbm	0.816513	0.409484
TCGA-28-2502	20	0	mesenchymal	Unknown	untreated primary (de novo) gbm	0.980479	0.491679
TCGA-28-5204	454	1	neural	Unknown	untreated primary (de novo) gbm	0.455315	0.459111
TCGA-28-5218	157	1	mesenchymal	Unknown	untreated primary (de novo) gbm	0.800463	0.802017
TCGA-28-6450	165	1	classical	Unknown	untreated primary (de novo) gbm	0.794414	0.795957
TCGA-32-1970	468	1	classical	Unknown	untreated primary (de novo) gbm	0.430729	0.432536
TCGA-32-1982	142	1	neural	Unknown	untreated primary (de novo) gbm	0.818509	0.821069
TCGA-32-1986	386	1	mesenchymal	Unknown	untreated primary (de novo) gbm	0.543784	0.545811
TCGA-32-2491	372	1	mesenchymal	Unknown	untreated primary (de novo) gbm	0.572404	0.576429
TCGA-32-2495	457	1	classical	Unknown		0.448619	0.450461
TCGA-32-2615	485	1	mesenchymal	Unknown	untreated primary (de novo) gbm	0.408189	0.410923
TCGA-32-2616	224	1	mesenchymal	Unknown	untreated primary (de novo) gbm	0.747477	0.748929
TCGA-41-2572	406	1	classical	Unknown	untreated primary (de novo) gbm	0.52397	0.524988
TCGA-41-2575	290	1	proneural	Unknown	untreated primary (de novo) gbm	0.681831	0.683155
TCGA-41-3393	135	1	mesenchymal	Unknown	untreated primary (de novo) gbm	0.832459	0.834076
TCGA-41-3915	360	1	mesenchymal	Unknown	untreated primary (de novo) gbm	0.590017	0.593104
TCGA-41-4097	6	1	mesenchymal	Unknown	untreated primary (de novo) gbm	0.992214	0.995111
TCGA-76-4925	146	1	proneural	Unknown	untreated primary (de novo) gbm	0.810499	0.813044
TCGA-76-4928	94	1	classical	Unknown	untreated primary (de novo) gbm	0.905768	0.907527
TCGA-76-4931	279	1	classical	Unknown	untreated primary (de novo) gbm	0.688311	0.689648
TCGA-76-4934	77	1	proneural	Unknown	untreated primary (de novo) gbm	0.921529	0.924289
TCGA-76-6192	100	1	proneural	Unknown	untreated primary (de novo) gbm	0.888008	0.890703
TCGA-76-6193	82	1	mesenchymal	Unknown	untreated primary (de novo) gbm	0.913653	0.918339
TCGA-76-6285	254	1	proneural	Unknown	untreated primary (de novo) gbm	0.716073	0.719405
TCGA-81-5910	49	1	classical	Unknown	untreated primary (de novo) gbm	0.945158	0.946993
TCGA-02-0009	322	1	classical	Unmethylated	untreated primary (de novo) gbm	0.644761	0.646983
TCGA-02-0033	86	1	mesenchymal	Unmethylated	untreated primary (de novo) gbm	0.909715	0.911481
TCGA-02-0038	326	1	classical	Unmethylated	untreated primary (de novo) gbm	0.638204	0.639443
TCGA-02-0039	320	1	mesenchymal	Unmethylated	untreated primary (de novo) gbm	0.651318	0.652582
TCGA-02-0047	448	1	proneural	Unmethylated	untreated primary (de novo) gbm	0.468685	0.471537
TCGA-02-0048	98	1	proneural	Unmethylated	untreated primary (de novo) gbm	0.895901	0.899582
TCGA-02-0058	254	1	g_cimp	Methylated		0.716073	0.719405
TCGA-02-0074	310	1	proneural	Unmethylated	untreated primary (de novo) gbm	0.664431	0.665721
TCGA-02-0084	384	1	g_cimp	Unmethylated	untreated primary (de novo) gbm	0.550389	0.552428
TCGA-02-0099	106	1	mesenchymal	Methylated	untreated primary (de novo) gbm	0.880101	0.88181
TCGA-02-0115	476	1	neural	Methylated		0.423975	0.425769
TCGA-02-0281	121	1	proneural	Methylated	untreated primary (de novo) gbm	0.854314	0.857915
TCGA-02-0321	301	1	proneural	Methylated	untreated primary (de novo) gbm	0.666617	0.667911
TCGA-02-0326	223	1	mesenchymal	Unmethylated	untreated primary (de novo) gbm	0.749559	0.751015
TCGA-02-0330	484	1	mesenchymal	Unmethylated	untreated primary (de novo) gbm	0.414954	0.41576
TCGA-02-0338	322	1	proneural	Unmethylated	untreated primary (de novo) gbm	0.644761	0.646983
TCGA-02-0339	377	1	proneural	Unmethylated	untreated primary (de novo) gbm	0.568001	0.569104
TCGA-02-2470	393	1	mesenchymal	Unknown		0.539381	0.540428
TCGA-06-0127	121	1	classical	Unmethylated	untreated primary (de novo) gbm	0.854314	0.857915
TCGA-06-0142	67	1	neural	Unknown	glioblastoma multiforme (gbm)	0.931374	0.933183
TCGA-06-0154	424	1	mesenchymal	Unmethylated	untreated primary (de novo) gbm	0.508512	0.5095
TCGA-06-0156	178	1	proneural	Unmethylated	untreated primary (de novo) gbm	0.780269	0.782755
TCGA-06-0157	97	1	classical	Unmethylated	untreated primary (de novo) gbm	0.901821	0.903572
TCGA-06-0160	359	1	neural	Unmethylated	glioblastoma multiforme (gbm)	0.596622	0.59778
TCGA-06-0166	178	1	proneural	Unmethylated	untreated primary (de novo) gbm	0.780269	0.782755
TCGA-06-0174	98	1	proneural	Methylated	untreated primary (de novo) gbm	0.895901	0.899582
TCGA-06-0177	127	1	proneural	Unmethylated	untreated primary (de novo) gbm	0.842393	0.845
TCGA-06-0195	225	1	neural	Methylated	untreated primary (de novo) gbm	0.743313	0.745727
TCGA-06-0208	256	1	neural	Unmethylated	untreated primary (de novo) gbm	0.709736	0.713056
TCGA-06-0211	360	1	classical	Unmethylated	untreated primary (de novo) gbm	0.590017	0.593104
TCGA-06-0214	457	1	neural	Methylated	untreated primary (de novo) gbm	0.448619	0.450461
TCGA-06-0219	22	1	neural	Unmethylated	untreated primary (de novo) gbm	0.976558	0.979425
TCGA-06-0237	415	1	neural	Unmethylated	untreated primary (de novo) gbm	0.519567	0.520576
TCGA-06-0238	405	1	proneural	Unmethylated	untreated primary (de novo) gbm	0.526172	0.527193
TCGA-06-0413	96	1	proneural	Methylated	untreated primary (de novo) gbm	0.903794	0.905549
TCGA-06-0648	298	1	proneural	Methylated	untreated primary (de novo) gbm	0.670974	0.673248
TCGA-06-0686	432	1	proneural	Unknown	untreated primary (de novo) gbm	0.490825	0.492749
TCGA-06-1086	208	1	mesenchymal	Unknown	untreated primary (de novo) gbm	0.759879	0.761354
TCGA-06-1087	123	1	proneural	Unknown	untreated primary (de novo) gbm	0.85034	0.852962
TCGA-06-1801	360	1	proneural	Unknown	untreated primary (de novo) gbm	0.590017	0.593104
TCGA-06-1802	466	1	mesenchymal	Unknown	untreated primary (de novo) gbm	0.437459	0.438309
TCGA-06-2557	33	1	mesenchymal	Unknown	untreated primary (de novo) gbm	0.96087	0.963707
TCGA-06-2558	380	1	proneural	Unknown	untreated primary (de novo) gbm	0.563598	0.564693
TCGA-06-2559	150	1	proneural	Unknown	untreated primary (de novo) gbm	0.806487	0.808053
TCGA-06-2567	133	1	neural	Unknown	untreated primary (de novo) gbm	0.836433	0.839028
TCGA-06-2569	13	0	mesenchymal	Unknown	untreated primary (de novo) gbm	0.988308	0.495601
TCGA-06-5411	254	1	neural	Unknown	untreated primary (de novo) gbm	0.716073	0.719405
TCGA-06-5417	155	0	g_cimp	Unknown	untreated primary (de novo) gbm	0.802474	0.402449
TCGA-06-5856	114	1	classical	Unknown	untreated primary (de novo) gbm	0.862261	0.864906
TCGA-08-0246	127	1	classical	Unmethylated	untreated primary (de novo) gbm	0.842393	0.845
TCGA-08-0348	370	1	proneural	Unmethylated	untreated primary (de novo) gbm	0.581211	0.58331
TCGA-08-0349	298	1	neural	Unmethylated	untreated primary (de novo) gbm	0.670974	0.673248
TCGA-08-0352	39	1	mesenchymal	Unmethylated	untreated primary (de novo) gbm	0.953022	0.954873
TCGA-08-0353	256	1	proneural	Unknown	untreated primary (de novo) gbm	0.709736	0.713056
TCGA-08-0359	103	1	proneural	Methylated	untreated primary (de novo) gbm	0.884061	0.885778
TCGA-08-0385	82	1	proneural	Unknown	untreated primary (de novo) gbm	0.913653	0.918339
TCGA-08-0389	467	1	neural	Unmethylated	untreated primary (de novo) gbm	0.435216	0.436061
TCGA-08-0390	425	1	mesenchymal	Unknown	untreated primary (de novo) gbm	0.504091	0.50604
TCGA-08-0524	221	1	proneural	Unmethylated	untreated primary (de novo) gbm	0.751641	0.753101
TCGA-08-0531	230	1	classical	Unmethylated	untreated primary (de novo) gbm	0.741225	0.742664
TCGA-12-0618	395	1	proneural	Unmethylated	untreated primary (de novo) gbm	0.532776	0.533811
TCGA-12-0692	111	1	classical	Unknown	untreated primary (de novo) gbm	0.87019	0.874792
TCGA-12-0821	323	1	neural	Unknown	untreated primary (de novo) gbm	0.640389	0.642604
TCGA-12-0828	272	1	neural	Unknown	untreated primary (de novo) gbm	0.699066	0.700424
TCGA-12-1089	177	1	neural	Unknown	untreated primary (de novo) gbm	0.784312	0.785835
TCGA-12-1090	231	1	mesenchymal	Unknown	untreated primary (de novo) gbm	0.734961	0.73833
TCGA-12-1093	486	1	mesenchymal	Unknown	untreated primary (de novo) gbm	0.403679	0.405433
TCGA-12-1095	482	1	mesenchymal	Unknown	untreated primary (de novo) gbm	0.41721	0.418991
TCGA-12-1098	121	1	classical	Unknown	untreated primary (de novo) gbm	0.854314	0.857915
TCGA-12-1099	126	1	proneural	Unknown	untreated primary (de novo) gbm	0.846367	0.84801
TCGA-12-1598	476	1	neural	Unknown	untreated primary (de novo) gbm	0.423975	0.425769
TCGA-12-1602	206	1	proneural	Unknown	untreated primary (de novo) gbm	0.761933	0.763412
TCGA-12-3649	463	1	neural	Unknown	untreated primary (de novo) gbm	0.439691	0.440545
TCGA-12-3650	333	1	proneural	Unknown	untreated primary (de novo) gbm	0.622904	0.624114
TCGA-12-3651	386	1	neural	Unknown	untreated primary (de novo) gbm	0.543784	0.545811
TCGA-12-3653	442	1	classical	Unknown	untreated primary (de novo) gbm	0.475349	0.477243
TCGA-14-0736	460	1	mesenchymal	Unknown	untreated primary (de novo) gbm	0.441923	0.443752
TCGA-14-0790	419	1	classical	Unknown	untreated primary (de novo) gbm	0.515145	0.517116
TCGA-14-0812	99	1	neural	Unknown	untreated primary (de novo) gbm	0.891954	0.894657
TCGA-14-0817	164	1	neural	Unknown	untreated primary (de novo) gbm	0.79643	0.798948
TCGA-14-1034	485	1	mesenchymal	Unknown	untreated primary (de novo) gbm	0.408189	0.410923
TCGA-14-1396	34	1	mesenchymal	Unknown	untreated primary (de novo) gbm	0.958909	0.960771
TCGA-14-1401	114	1	proneural	Unknown	untreated primary (de novo) gbm	0.862261	0.864906
TCGA-14-1453	35	1	classical	Unknown	untreated primary (de novo) gbm	0.956948	0.958806
TCGA-14-1458	203	1	g_cimp	Unknown	untreated primary (de novo) gbm	0.763986	0.76547
TCGA-14-1794	30	1	proneural	Unknown	untreated primary (de novo) gbm	0.964792	0.967636
TCGA-14-1795	60	1	proneural	Unknown	untreated primary (de novo) gbm	0.939251	0.941074
TCGA-14-1825	232	1	proneural	Unknown	untreated primary (de novo) gbm	0.730785	0.733175
TCGA-14-1827	179	1	neural	Unknown	untreated primary (de novo) gbm	0.778248	0.779759
TCGA-14-3477	115	0	proneural	Unknown	untreated primary (de novo) gbm	0.862261	0.432416
TCGA-14-4157	104	0	g_cimp	Unknown	untreated primary (de novo) gbm	0.882083	0.442366
TCGA-15-1449	404	1	proneural	Unknown	untreated primary (de novo) gbm	0.528373	0.529399
TCGA-16-0846	119	1	proneural	Unknown	untreated primary (de novo) gbm	0.860274	0.861945
TCGA-16-1047	139	1	classical	Unknown	untreated primary (de novo) gbm	0.824498	0.826099
TCGA-16-1055	313	1	classical	Unknown	untreated primary (de novo) gbm	0.66006	0.662313
TCGA-16-1060	278	1	mesenchymal	Unknown	untreated primary (de novo) gbm	0.690462	0.691803
TCGA-19-0963	434	1	neural	Unknown	untreated primary (de novo) gbm	0.488614	0.489563
TCGA-19-0964	103	0	classical	Unknown	untreated primary (de novo) gbm	0.884061	0.443356
TCGA-19-1386	276	1	classical	Unknown	untreated primary (de novo) gbm	0.694764	0.696113
TCGA-19-1388	394	1	mesenchymal	Unknown	untreated primary (de novo) gbm	0.534978	0.536988
TCGA-19-1392	111	1	proneural	Unknown	untreated primary (de novo) gbm	0.87019	0.874792
TCGA-19-1788	112	1	g_cimp	Unknown	untreated primary (de novo) gbm	0.868208	0.869894
TCGA-19-1789	99	1	classical	Unknown	untreated primary (de novo) gbm	0.891954	0.894657
TCGA-19-1791	4	0	neural	Unknown	untreated primary (de novo) gbm	0.998062	0.500487
TCGA-19-2624	5	1	proneural	Unknown	untreated primary (de novo) gbm	0.996113	0.998047
TCGA-19-2631	213	1	classical	Unknown	untreated primary (de novo) gbm	0.755772	0.757239
TCGA-19-5958	428	1	classical	Unknown	untreated primary (de novo) gbm	0.497458	0.498424
TCGA-19-5960	455	1	proneural	Unknown	untreated primary (de novo) gbm	0.453083	0.453962
TCGA-26-1799	285	1	neural	Unknown	untreated primary (de novo) gbm	0.683996	0.685324
TCGA-27-1838	350	1	mesenchymal	Unknown	untreated primary (de novo) gbm	0.607597	0.608777
TCGA-27-2523	489	1	classical	Unknown	untreated primary (de novo) gbm	0.401423	0.402203
TCGA-28-1755	47	1	classical	Unknown	untreated primary (de novo) gbm	0.947127	0.948966
TCGA-28-1756	86	0	g_cimp	Unknown	untreated primary (de novo) gbm	0.909715	0.456216
TCGA-28-2509	145	0	mesenchymal	Unknown	untreated primary (de novo) gbm	0.814511	0.408483
TCGA-28-2514	160	0	classical	Unknown	untreated primary (de novo) gbm	0.800463	0.401443
TCGA-28-5207	343	1	mesenchymal	Unknown	untreated primary (de novo) gbm	0.614162	0.615354
TCGA-28-5215	335	1	mesenchymal	Unknown	untreated primary (de novo) gbm	0.620719	0.621924
TCGA-28-5220	388	1	classical	Unknown	untreated primary (de novo) gbm	0.541583	0.542634
TCGA-32-1976	15	1	proneural	Unknown	untreated primary (de novo) gbm	0.986351	0.988266
TCGA-32-1977	3	0	classical	Unknown	untreated primary (de novo) gbm	0.998062	0.500487
TCGA-32-1978	482	1	classical	Unknown	untreated primary (de novo) gbm	0.41721	0.418991
TCGA-32-1980	36	1	neural	Unknown	untreated primary (de novo) gbm	0.954987	0.956841
TCGA-32-1987	452	1	mesenchymal	Unknown	untreated primary (de novo) gbm	0.464242	0.466115
TCGA-32-2632	269	1	mesenchymal	Unknown	untreated primary (de novo) gbm	0.703342	0.704708
TCGA-32-4210	113	1	proneural	Unknown	untreated primary (de novo) gbm	0.866226	0.867908
TCGA-32-4211	383	1	neural	Unknown	untreated primary (de novo) gbm	0.554792	0.55684
TCGA-32-4719	330	1	classical	Unknown	untreated primary (de novo) gbm	0.62509	0.626304
TCGA-41-2571	26	1	proneural	Unknown	untreated primary (de novo) gbm	0.974597	0.976489
TCGA-41-3392	30	1	neural	Unknown	untreated primary (de novo) gbm	0.964792	0.967636
TCGA-41-5651	460	1	proneural	Unknown	untreated primary (de novo) gbm	0.441923	0.443752
TCGA-76-4926	138	1	classical	Unknown	untreated primary (de novo) gbm	0.82649	0.829065
TCGA-76-4929	111	1	neural	Unknown	untreated primary (de novo) gbm	0.87019	0.874792
TCGA-02-0007	705	1	proneural	Unmethylated		0.235172	0.2366
TCGA-02-0011	630	1	proneural	Unmethylated	untreated primary (de novo) gbm	0.27914	0.279682
TCGA-02-0016	2648	1	classical	Methylated	untreated primary (de novo) gbm	0.0316053	0.0316666
TCGA-02-0043	557	1	classical	Methylated		0.333768	0.334416
TCGA-02-0064	600	1	mesenchymal	Methylated	untreated primary (de novo) gbm	0.30885	0.30945
TCGA-02-0070	762	0	classical	Unmethylated	untreated primary (de novo) gbm	0.209303	0.104902
TCGA-02-0079	829	1	mesenchymal	Unmethylated	untreated primary (de novo) gbm	0.165829	0.166151
TCGA-02-0089	516	1	neural	Unmethylated		0.369851	0.370569
TCGA-02-0111	705	1	mesenchymal	Methylated	untreated primary (de novo) gbm	0.235172	0.2366
TCGA-02-0337	764	1	mesenchymal	Unmethylated	untreated primary (de novo) gbm	0.206925	0.207327
TCGA-02-0451	493	1	neural	Unmethylated	untreated primary (de novo) gbm	0.399168	0.399943
TCGA-02-2485	470	0	classical	Unknown	untreated primary (de novo) gbm	0.428486	0.214879
TCGA-02-2486	618	1	mesenchymal	Unknown	untreated primary (de novo) gbm	0.292868	0.294408
TCGA-06-0124	620	1	mesenchymal	Methylated	untreated primary (de novo) gbm	0.288292	0.289823
TCGA-06-0137	812	1	classical	Unmethylated	untreated primary (de novo) gbm	0.180461	0.180811
TCGA-06-0138	737	1	neural	Unmethylated	untreated primary (de novo) gbm	0.216358	0.21872
TCGA-06-0147	541	1	mesenchymal	Unmethylated	untreated primary (de novo) gbm	0.347299	0.348944
TCGA-06-0164	1731	1	mesenchymal	Unknown	untreated primary (de novo) gbm	0.0615898	0.0617094
TCGA-06-0168	598	1	mesenchymal	Unmethylated	untreated primary (de novo) gbm	0.311121	0.311725
TCGA-06-0184	2126	1	mesenchymal	Unmethylated	untreated primary (de novo) gbm	0.0453819	0.0454701
TCGA-06-0187	828	1	classical	Methylated	untreated primary (de novo) gbm	0.168268	0.168594
TCGA-06-0192	1185	1	mesenchymal	Unknown	untreated primary (de novo) gbm	0.113718	0.113939
TCGA-06-0216	735	1	proneural	Unknown	untreated primary (de novo) gbm	0.223414	0.223847
TCGA-06-0241	1481	1	proneural	Methylated	untreated primary (de novo) gbm	0.0795311	0.0796856
TCGA-06-0409	2201	1	mesenchymal	Methylated	untreated primary (de novo) gbm	0.0421404	0.0422222
TCGA-06-0414	1068	1	proneural	Methylated	untreated primary (de novo) gbm	0.129963	0.130216
TCGA-06-0650	717	1	mesenchymal	Unknown	untreated primary (de novo) gbm	0.228117	0.22856
TCGA-06-0743	803	1	classical	Unknown	untreated primary (de novo) gbm	0.187777	0.188141
TCGA-06-0744	1426	1	classical	Unknown	untreated primary (de novo) gbm	0.0913135	0.0914908
TCGA-06-0875	1322	0	proneural	Unknown	untreated primary (de novo) gbm	0.0999718	0.050083
TCGA-06-0876	1405	0	classical	Unknown	untreated primary (de novo) gbm	0.0942591	0.0472211
TCGA-06-0878	218	0	mesenchymal	Unknown	untreated primary (de novo) gbm	0.753718	0.378036
TCGA-06-0879	1229	1	classical	Unknown	untreated primary (de novo) gbm	0.11101	0.111226
TCGA-06-0881	504	1	mesenchymal	Unknown	untreated primary (de novo) gbm	0.390147	0.390905
TCGA-06-0882	632	1	neural	Unknown	untreated primary (de novo) gbm	0.274564	0.276068
TCGA-06-0939	814	1	neural	Unknown	untreated primary (de novo) gbm	0.178022	0.178368
TCGA-06-1084	728	1	mesenchymal	Unknown	untreated primary (de novo) gbm	0.225765	0.226204
TCGA-06-2561	537	1	mesenchymal	Unknown	untreated primary (de novo) gbm	0.354064	0.355723
TCGA-06-2564	181	0	classical	Unknown	untreated primary (de novo) gbm	0.778248	0.390311
TCGA-06-2565	506	1	classical	Unknown	untreated primary (de novo) gbm	0.385637	0.386386
TCGA-06-5414	273	0	classical	Unknown	untreated primary (de novo) gbm	0.699066	0.350622
TCGA-08-0244	690	1	classical	Unmethylated	untreated primary (de novo) gbm	0.249238	0.249722
TCGA-08-0356	946	1	classical	Unmethylated	untreated primary (de novo) gbm	0.146053	0.146336
TCGA-08-0512	1282	1	mesenchymal	Unmethylated	untreated primary (de novo) gbm	0.105526	0.105731
TCGA-08-0518	588	1	classical	Unmethylated	untreated primary (de novo) gbm	0.317934	0.318551
TCGA-08-0522	635	1	mesenchymal	Unmethylated	untreated primary (de novo) gbm	0.269988	0.270512
TCGA-08-0529	560	1	classical	Unmethylated	untreated primary (de novo) gbm	0.331513	0.332156
TCGA-12-0619	1062	1	mesenchymal	Methylated	untreated primary (de novo) gbm	0.132671	0.133899
TCGA-12-0656	2883	1	classical	Unknown	untreated primary (de novo) gbm	0.0158026	0.0158333
TCGA-12-0688	811	1	classical	Unknown	untreated primary (de novo) gbm	0.1829	0.183255
TCGA-12-0703	620	1	classical	Unknown	untreated primary (de novo) gbm	0.288292	0.289823
TCGA-12-0707	864	1	neural	Unknown	untreated primary (de novo) gbm	0.160952	0.161264
TCGA-12-0772	1638	1	mesenchymal	Unknown	untreated primary (de novo) gbm	0.0646693	0.0647948
TCGA-12-0773	1315	1	neural	Unknown	untreated primary (de novo) gbm	0.0999718	0.100166
TCGA-12-0822	715	1	neural	Unknown	untreated primary (de novo) gbm	0.230469	0.230916
TCGA-12-0826	845	1	neural	Unknown	untreated primary (de novo) gbm	0.16339	0.163708
TCGA-12-1091	1010	1	classical	Unknown	untreated primary (de novo) gbm	0.140742	0.141015
TCGA-12-1599	781	1	neural	Unknown	untreated primary (de novo) gbm	0.19979	0.200177
TCGA-12-3644	1818	1	neural	Unknown	untreated primary (de novo) gbm	0.0551066	0.0552136
TCGA-14-0865	502	1	proneural	Unknown	untreated primary (de novo) gbm	0.394658	0.395424
TCGA-14-1402	975	1	classical	Unknown	untreated primary (de novo) gbm	0.143397	0.143675
TCGA-14-1823	543	1	mesenchymal	Unknown	untreated primary (de novo) gbm	0.345044	0.345714
TCGA-16-1045	883	1	mesenchymal	Unknown	untreated primary (de novo) gbm	0.155999	0.156302
TCGA-19-5950	523	1	classical	Unknown	untreated primary (de novo) gbm	0.36534	0.36605
TCGA-19-5952	575	1	classical	Unknown	untreated primary (de novo) gbm	0.327002	0.327637
TCGA-19-5959	511	1	classical	Unknown	untreated primary (de novo) gbm	0.376616	0.378318
TCGA-26-1438	305	0	mesenchymal	Unknown	untreated primary (de novo) gbm	0.666617	0.334373
TCGA-26-1440	296	0	classical	Unknown	untreated primary (de novo) gbm	0.675331	0.33874
TCGA-26-5132	286	0	classical	Unknown	untreated primary (de novo) gbm	0.683996	0.343082
TCGA-26-5134	167	0	proneural	Unknown	untreated primary (de novo) gbm	0.792398	0.397402
TCGA-26-5136	577	1	mesenchymal	Unknown	untreated primary (de novo) gbm	0.324747	0.325378
TCGA-27-1831	505	1	neural	Unknown	untreated primary (de novo) gbm	0.387892	0.388645
TCGA-27-1834	1233	1	neural	Unknown	untreated primary (de novo) gbm	0.108303	0.108513
TCGA-27-1835	648	1	classical	Unknown	untreated primary (de novo) gbm	0.263084	0.263595
TCGA-27-2519	550	1	mesenchymal	Unknown	untreated primary (de novo) gbm	0.336023	0.336675
TCGA-28-1750	254	0	mesenchymal	Unknown	untreated primary (de novo) gbm	0.716073	0.35915
TCGA-28-1751	232	0	mesenchymal	Unknown	untreated primary (de novo) gbm	0.730785	0.366534
TCGA-28-1752	258	0	neural	Unknown	untreated primary (de novo) gbm	0.709736	0.355961
TCGA-28-2513	222	0	mesenchymal	Unknown	untreated primary (de novo) gbm	0.751641	0.376997
TCGA-28-5208	544	1	mesenchymal	Unknown	untreated primary (de novo) gbm	0.342788	0.343454
TCGA-28-5209	442	0	mesenchymal	Unknown	untreated primary (de novo) gbm	0.475349	0.238452
TCGA-28-5213	951	0	mesenchymal	Unknown	untreated primary (de novo) gbm	0.146053	0.0732041
TCGA-28-5219	690	0	classical	Unknown	untreated primary (de novo) gbm	0.249238	0.124992
TCGA-32-1979	593	1	classical	Unknown	untreated primary (de novo) gbm	0.315663	0.316276
TCGA-32-2494	632	1	mesenchymal	Unknown	untreated primary (de novo) gbm	0.274564	0.276068
TCGA-32-2638	766	1	classical	Unknown	untreated primary (de novo) gbm	0.204546	0.204944
TCGA-76-4927	535	1	neural	Unknown	untreated primary (de novo) gbm	0.358575	0.360242
TCGA-76-4932	1458	1	proneural	Unknown		0.0824767	0.0826369
TCGA-76-4935	1121	1	proneural	Unknown	untreated primary (de novo) gbm	0.124548	0.12479
TCGA-76-6191	508	1	proneural	Unknown	untreated primary (de novo) gbm	0.383382	0.384126
TCGA-76-6282	519	1	mesenchymal	Unknown	untreated primary (de novo) gbm	0.367596	0.368309
TCGA-87-5896	800	0	classical	Unknown	untreated primary (de novo) gbm	0.192654	0.0965414
TCGA-02-0010	1077	1	g_cimp	Unmethylated		0.127256	0.127503
TCGA-02-0014	2512	1	g_cimp	Unmethylated	untreated primary (de novo) gbm	0.035117	0.0351852
TCGA-02-0015	627	1	classical	Unmethylated	untreated primary (de novo) gbm	0.281428	0.281975
TCGA-02-0021	2362	1	classical	Unmethylated	untreated primary (de novo) gbm	0.0386287	0.0387037
TCGA-02-0023	612	1	classical	Unmethylated	untreated primary (de novo) gbm	0.299732	0.300314
TCGA-02-0024	1615	1	proneural	Unmethylated		0.0677487	0.0678803
TCGA-02-0025	1300	1	mesenchymal	Unmethylated	untreated primary (de novo) gbm	0.102749	0.102948
TCGA-02-0026	748	1	g_cimp	Unmethylated	untreated primary (de novo) gbm	0.211655	0.212066
TCGA-02-0028	2755	1	g_cimp	Methylated		0.0210702	0.0211111
TCGA-02-0057	604	1	neural	Unmethylated		0.304308	0.304899
TCGA-02-0068	804	1	classical	Unknown	untreated primary (de novo) gbm	0.185338	0.185698
TCGA-02-0069	873	0	proneural	Methylated	untreated primary (de novo) gbm	0.160952	0.0806647
TCGA-02-0075	634	1	mesenchymal	Unmethylated	untreated primary (de novo) gbm	0.272276	0.272805
TCGA-02-0080	2729	1	g_cimp	Unmethylated	untreated primary (de novo) gbm	0.0245819	0.0246296
TCGA-02-0083	691	1	neural	Methylated		0.244579	0.246025
TCGA-02-0085	1561	1	mesenchymal	Methylated	untreated primary (de novo) gbm	0.0706943	0.0708316
TCGA-02-0087	1757	0	g_cimp	Unmethylated	untreated primary (de novo) gbm	0.0615898	0.0308547
TCGA-02-0102	822	1	classical	Unmethylated		0.170706	0.171038
TCGA-02-0104	1977	1	g_cimp	Unmethylated	untreated primary (de novo) gbm	0.0518651	0.0519658
TCGA-02-0107	537	1	mesenchymal	Unmethylated		0.354064	0.355723
TCGA-02-0113	2818	0	neural	Unmethylated		0.0210702	0.0105555
TCGA-02-0114	3041	1	g_cimp	Methylated		0.0105351	0.0105555
TCGA-02-0116	1489	1	mesenchymal	Unknown		0.0765855	0.0767343
TCGA-02-0258	503	1	g_cimp	Unknown	untreated primary (de novo) gbm	0.392403	0.393165
TCGA-02-0260	515	1	classical	Unmethylated	untreated primary (de novo) gbm	0.372106	0.373799
TCGA-02-0266	539	1	classical	Unmethylated	untreated primary (de novo) gbm	0.351809	0.352492
TCGA-02-0332	782	1	mesenchymal	Methylated	untreated primary (de novo) gbm	0.195033	0.196382
TCGA-02-0432	1433	1	g_cimp	Unmethylated	untreated primary (de novo) gbm	0.0883679	0.0885395
TCGA-02-2466	511	1	proneural	Unknown		0.376616	0.378318
TCGA-02-2483	466	0	g_cimp	Unknown	untreated primary (de novo) gbm	0.437459	0.219379
TCGA-06-0125	1448	1	classical	Unmethylated	untreated primary (de novo) gbm	0.0854223	0.0855882
TCGA-06-0128	691	1	g_cimp	Unmethylated	untreated primary (de novo) gbm	0.244579	0.246025
TCGA-06-0129	1024	1	g_cimp	Unmethylated	untreated primary (de novo) gbm	0.138086	0.138354
TCGA-06-0146	611	1	g_cimp	Methylated	untreated primary (de novo) gbm	0.30202	0.302607
TCGA-06-0176	2768	0	mesenchymal	Unmethylated	untreated primary (de novo) gbm	0.0210702	0.0105555
TCGA-06-0178	2681	1	neural	Unmethylated	untreated primary (de novo) gbm	0.0280936	0.0281481
TCGA-06-0179	616	1	neural	Methylated	untreated primary (de novo) gbm	0.297444	0.298022
TCGA-06-0185	2246	0	neural	Methylated	untreated primary (de novo) gbm	0.0421404	0.0211111
TCGA-06-0188	1356	1	neural	Unmethylated	untreated primary (de novo) gbm	0.0942591	0.0944422
TCGA-06-0221	603	1	neural	Methylated	untreated primary (de novo) gbm	0.306579	0.307175
TCGA-06-0240	621	1	neural	Unmethylated	glioblastoma multiforme (gbm)	0.286004	0.286559
TCGA-06-1800	815	1	mesenchymal	Unknown	untreated primary (de novo) gbm	0.175584	0.175924
TCGA-06-1805	1031	0	g_cimp	Unknown	untreated primary (de novo) gbm	0.138086	0.0692152
TCGA-06-2563	932	0	classical	Unknown	untreated primary (de novo) gbm	0.148571	0.074465
TCGA-06-2570	958	0	g_cimp	Unknown	untreated primary (de novo) gbm	0.146053	0.0732041
TCGA-06-5413	268	0	neural	Unknown	untreated primary (de novo) gbm	0.70548	0.353832
TCGA-06-5415	260	0	classical	Unknown	untreated primary (de novo) gbm	0.709736	0.355961
TCGA-06-5416	204	0	proneural	Unknown	untreated primary (de novo) gbm	0.763986	0.383175
TCGA-06-5858	187	0	mesenchymal	Unknown	untreated primary (de novo) gbm	0.772152	0.387261
TCGA-06-6389	237	0	g_cimp	Unknown	untreated primary (de novo) gbm	0.726597	0.364433
TCGA-08-0245	1151	1	proneural	Unknown	untreated primary (de novo) gbm	0.119133	0.119364
TCGA-08-0344	3524	1	g_cimp	Unmethylated	untreated primary (de novo) gbm	0.00526755	0.00527777
TCGA-08-0347	782	1	proneural	Methylated	untreated primary (de novo) gbm	0.195033	0.196382
TCGA-08-0350	889	1	g_cimp	Methylated	untreated primary (de novo) gbm	0.153523	0.153821
TCGA-08-0351	1987	1	g_cimp	Unknown	untreated primary (de novo) gbm	0.0486235	0.0487179
TCGA-08-0354	546	1	classical	Methylated	untreated primary (de novo) gbm	0.340533	0.341195
TCGA-08-0355	747	1	classical	Unknown	untreated primary (de novo) gbm	0.214007	0.214422
TCGA-08-0357	1143	1	classical	Unmethylated	untreated primary (de novo) gbm	0.121841	0.122077
TCGA-08-0358	678	1	classical	Unmethylated	untreated primary (de novo) gbm	0.253853	0.254346
TCGA-08-0386	548	1	neural	Methylated	untreated primary (de novo) gbm	0.338278	0.338935
TCGA-08-0516	596	1	classical	Unmethylated	untreated primary (de novo) gbm	0.313392	0.314001
TCGA-08-0517	1785	1	g_cimp	Methylated	untreated primary (de novo) gbm	0.0583482	0.0584615
TCGA-12-0670	790	1	neural	Unknown	untreated primary (de novo) gbm	0.192654	0.193028
TCGA-12-0820	562	1	classical	Unknown	untreated primary (de novo) gbm	0.329257	0.329897
TCGA-12-0827	1179	1	mesenchymal	Unknown	untreated primary (de novo) gbm	0.116425	0.116652
TCGA-12-0829	626	1	mesenchymal	Unknown	untreated primary (de novo) gbm	0.283716	0.284267
TCGA-12-1088	3881	1	mesenchymal	Unknown	untreated primary (de novo) gbm	0	0
TCGA-12-1092	661	1	mesenchymal	Unknown	untreated primary (de novo) gbm	0.260777	0.261283
TCGA-12-1597	675	1	proneural	Unknown	untreated primary (de novo) gbm	0.256161	0.256658
TCGA-12-3646	1339	1	proneural	Unknown	untreated primary (de novo) gbm	0.0971155	0.097304
TCGA-12-3648	819	1	classical	Unknown	untreated primary (de novo) gbm	0.173145	0.173481
TCGA-12-3652	1062	1	classical	Unknown	untreated primary (de novo) gbm	0.132671	0.133899
TCGA-14-0786	701	1	classical	Unknown	untreated primary (de novo) gbm	0.242227	0.242698
TCGA-14-0866	801	1	neural	Unknown	untreated primary (de novo) gbm	0.190216	0.190585
TCGA-14-0871	880	1	mesenchymal	Unknown	untreated primary (de novo) gbm	0.158475	0.158783
TCGA-14-1037	587	1	mesenchymal	Unknown	untreated primary (de novo) gbm	0.320205	0.320827
TCGA-14-1451	703	1	proneural	Unknown	untreated primary (de novo) gbm	0.239876	0.240341
TCGA-14-1454	918	1	proneural	Unknown	untreated primary (de novo) gbm	0.148571	0.148859
TCGA-14-1456	1246	0	g_cimp	Unknown	untreated primary (de novo) gbm	0.108303	0.0542565
TCGA-14-1821	541	1	g_cimp	Unknown	untreated primary (de novo) gbm	0.347299	0.348944
TCGA-14-1829	218	0	neural	Unknown	untreated primary (de novo) gbm	0.753718	0.378036
TCGA-14-2554	532	1	neural	Unknown	untreated primary (de novo) gbm	0.363085	0.36379
TCGA-14-2555	242	0	neural	Unknown	untreated primary (de novo) gbm	0.724497	0.363382
TCGA-15-1444	1537	1	proneural	Unknown	glioblastoma multiforme (gbm)	0.0736399	0.0737829
TCGA-15-1446	581	0	classical	Unknown	untreated primary (de novo) gbm	0.324747	0.16283
TCGA-15-1447	1618	0	proneural	Unknown	untreated primary (de novo) gbm	0.0677487	0.0339401
TCGA-16-0848	535	1	proneural	Unknown	untreated primary (de novo) gbm	0.358575	0.360242
TCGA-16-0849	793	0	g_cimp	Unknown	untreated primary (de novo) gbm	0.192654	0.0965414
TCGA-16-0850	498	1	g_cimp	Unknown	untreated primary (de novo) gbm	0.396913	0.397684
TCGA-16-1062	646	1	classical	Unknown	untreated primary (de novo) gbm	0.265392	0.265907
TCGA-16-1460	195	0	g_cimp	Unknown	untreated primary (de novo) gbm	0.770115	0.386241
TCGA-19-0955	358	0	classical	Unknown	untreated primary (de novo) gbm	0.598823	0.300387
TCGA-19-0957	666	1	proneural	Unknown	untreated primary (de novo) gbm	0.258469	0.258971
TCGA-19-0960	262	0	proneural	Unknown	untreated primary (de novo) gbm	0.707611	0.354898
TCGA-19-1387	181	0	proneural	Unknown	untreated primary (de novo) gbm	0.778248	0.390311
TCGA-19-1390	772	1	proneural	Unknown	untreated primary (de novo) gbm	0.202168	0.202561
TCGA-19-1786	218	0	classical	Unknown	untreated primary (de novo) gbm	0.753718	0.378036
TCGA-19-2619	294	0	classical	Unknown	untreated primary (de novo) gbm	0.677502	0.339826
TCGA-19-2623	229	0	mesenchymal	Unknown	untreated primary (de novo) gbm	0.743313	0.372825
TCGA-19-2629	737	1	g_cimp	Unknown	untreated primary (de novo) gbm	0.216358	0.21872
TCGA-19-5956	684	1	proneural	Unknown	untreated primary (de novo) gbm	0.251546	0.252034
TCGA-26-1442	953	0	g_cimp	Unknown	untreated primary (de novo) gbm	0.146053	0.0732041
TCGA-26-1443	217	0	classical	Unknown	untreated primary (de novo) gbm	0.753718	0.378036
TCGA-26-5133	452	0	g_cimp	Unknown	untreated primary (de novo) gbm	0.464242	0.232859
TCGA-27-1833	737	1	classical	Unknown	untreated primary (de novo) gbm	0.216358	0.21872
TCGA-27-1836	914	1	proneural	Unknown	untreated primary (de novo) gbm	0.151047	0.15134
TCGA-27-2518	753	1	neural	Unknown	untreated primary (de novo) gbm	0.209303	0.20971
TCGA-27-2521	510	1	g_cimp	Unknown	untreated primary (de novo) gbm	0.381127	0.381867
TCGA-28-1745	345	0	mesenchymal	Unknown	untreated primary (de novo) gbm	0.609791	0.305881
TCGA-28-1749	280	0	classical	Unknown	untreated primary (de novo) gbm	0.688311	0.345241
TCGA-28-2506	205	0	neural	Unknown	untreated primary (de novo) gbm	0.763986	0.383175
TCGA-28-5214	713	1	mesenchymal	Unknown	untreated primary (de novo) gbm	0.232821	0.233273
TCGA-28-5216	415	0	mesenchymal	Unknown	untreated primary (de novo) gbm	0.519567	0.260619
TCGA-32-1973	641	1	proneural	Unknown	untreated primary (de novo) gbm	0.2677	0.26822
TCGA-32-1991	515	1	classical	Unknown	untreated primary (de novo) gbm	0.372106	0.373799
TCGA-32-2634	693	0	proneural	Unknown	untreated primary (de novo) gbm	0.244579	0.122642
TCGA-32-4208	643	0	g_cimp	Unknown	untreated primary (de novo) gbm	0.2677	0.134232
TCGA-32-4209	618	1	mesenchymal	Unknown		0.292868	0.294408
TCGA-32-4213	604	0	mesenchymal	Unknown	untreated primary (de novo) gbm	0.304308	0.152601
TCGA-32-5222	585	1	proneural	Unknown	untreated primary (de novo) gbm	0.322476	0.323102
TCGA-41-2573	272	0	proneural	Unknown	untreated primary (de novo) gbm	0.699066	0.350622
